# Characterizing relevant microRNA editing sites in Parkinson’s disease

**DOI:** 10.1101/2020.04.06.20054791

**Authors:** Chenyu Lu, Shuchao Ren, Zhigang Zhao, Xingwang Wu, Angbaji Suo, Nan Zhou, Jun Yang, Shuai Wu, Tianqing Li, Chao Peng, Yun Zheng

## Abstract

MicroRNAs (miRNAs) are extensively edited in human brains. However, the functional relevance of miRNA editome is largely unknown in Parkinson’s disease (PD). By analyzed small RNA sequencing profiles of brain tissues of 43 PD patients and 88 normal controls, we totally identified 421 miRNA editing sites with significantly different editing levels in prefrontal cortices of PD patients (PD-PC). A-to-I edited miR-497-5p has significantly higher expression levels in PD-PC compared to normal controls and directly represses OPA1 and VAPB, which potentially contributes to the progressive neurodegeneration of PD patients. These results provide new insights into mechanistic understanding, novel diagnostic and therapeutic clues of PD.
