## Supplementary Table S9 for "Characterizing relevant microRNA editing sites in Parkinson’s disease"

### Sheet: Fig. 4a
The conservation scores for 30 mammals at the A-to-I edited miR-497-5p complementary site in the 3' UTR of OPA1 calculated with PhyloP. The values were retrieved from the UCSC Genome Browser.
Bases	Position of chr3	PhyloP score
a	193695673	-0.0943386
a	193695674	0.166094
a	193695675	0.322354
t	193695676	1.10365
g	193695677	0.218181
c	193695678	0.114008
t	193695679	-1.3965
t	193695680	0.114008
t	193695681	1.10365
c	193695682	-0.250598
t	193695683	1.10365
t	193695684	1.10365
t	193695685	-0.406858
a	193695686	0.322354
c	193695687	0.99948
t	193695688	0.166094
t	193695689	1.10365
a	193695690	0.218181
a	193695691	-0.458945
a	193695692	0.322354
a	193695693	0.270268
t	193695694	-0.667291
g	193695695	-0.563118
t	193695696	0.166094
c	193695697	0.114008
t	193695698	1.10365
a	193695699	0.218181
t	193695700	1.10365
c	193695701	-0.719378
t	193695702	1.10365
c	193695703	0.114008
a	193695704	0.270268
T	193695705	1.10365
T	193695706	0.166094
T	193695707	0.166094
G	193695708	1.15574
C	193695709	-0.250598
T	193695710	-0.146425
G	193695711	-0.146425
C	193695712	0.99948
C	193695713	0.99948
t	193695714	-0.302685
t	193695715	1.10365
t	193695716	1.10365
t	193695717	1.10365
c	193695718	-0.250598
a	193695719	0.270268
c	193695720	0.166094
t	193695721	1.10365
a	193695722	1.25991
a	193695723	1.312
g	193695724	1.15574
c	193695725	-1.44859
c	193695726	0.99948
t	193695727	1.10365
t	193695728	-0.198512
t	193695729	0.166094
a	193695730	1.312
c	193695731	-0.250598
t	193695732	1.05157
t	193695733	-0.250598
t	193695734	0.114008
g	193695735	-0.302685

### Sheet: Fig. 4b
The conservation scores for 30 mammals at the A-to-I edited miR-497-5p complementary site in the 3' UTR of VAPB calculated with PhyloP. The values were retrieved from the UCSC Genome Browser.
Bases	Position of chr20	PhyloP score
g	58450496	0.141606
c	58450497	0.112346
t	58450498	1.13644
g	58450499	-0.326551
t	58450500	-0.853228
c	58450501	-1.58472
g	58450502	-1.32139
t	58450503	1.13644
t	58450504	1.13644
t	58450505	-0.150992
c	58450506	-0.794709
c	58450507	-0.297291
t	58450508	1.13644
t	58450509	1.13644
t	58450510	1.13644
t	58450511	1.13644
t	58450512	-0.180252
a	58450513	0.258646
a	58450514	1.312
a	58450515	1.312
g	58450516	0.141606
a	58450517	1.312
c	58450518	-0.414331
g	58450519	-0.180252
a	58450520	-0.0632126
t	58450521	1.13644
t	58450522	-0.238772
t	58450523	1.13644
a	58450524	0.258646
t	58450525	1.13644
c	58450526	-0.414331
a	58450527	1.312
a	58450528	1.312
c	58450529	0.0830866
t	58450530	-0.268032
g	58450531	0.141606
c	58450532	0.112346
t	58450533	1.13644
g	58450534	1.1657
c	58450535	-1.46768
c	58450536	0.112346
a	58450537	1.22422
t	58450538	0.170866
t	58450539	1.13644
t	58450540	1.13644
g	58450541	0.200126
g	58450542	0.200126
a	58450543	1.312
a	58450544	0.287906
c	58450545	1.0194
t	58450546	0.170866
t	58450547	1.13644
c	58450548	0.990142
c	58450549	0.960882
t	58450550	1.04866
a	58450551	0.258646
t	58450552	0.141606
a	58450553	1.312
a	58450554	1.312
g	58450555	0.141606
a	58450556	1.312
a	58450557	1.312
a	58450558	1.312

### Sheet: Fig. 4c
The luciferase activities when co-transfecting a pGLO plasmid containing one of the 3' UTR segments in Fig. 4a and a pCDNA plasmid containing the original pre-hsa-mir-497 (p497) or A-to-I edited pre-hsa-mir-497, i.e., pre-hsa-mir-497_25g (p497_25g). The values are the Firefly/Renilla ratios. For each co-transfection pair, three biological replicates were performed. For each biological replicates,…
	Control	Human
Sample	pCDNA + pGLO	p497_25g + pGLO-OPA1	p497_25g + pGLO-OPA1m	p497 + pGLO-OPA1
biological_rep1	1.74	1.03	1.84	1.8
biological_rep2	1.91	1.19	2.03	1.86
biological_rep3	2.02	0.89	1.76	1.88
mean	1.89	1.03667	1.87667	1.84667
std	0.141067	0.150111	0.138684	0.0416333
Comparisons
GroupA	GroupB	P-value (two-tailed t-test)
p497_25g + pGLO-OPA1 (2)	(1)pCDNA + pGLO	0.00199803
p497_25g + pGLO-OPA1 (2)	(3)p497_25g + pGLO-OPA1m	0.00205769
p497_25g + pGLO-OPA1 (2)	(4)p497 + pGLO-OPA1	0.00084161
Raw data
biological_rep1
technical_replicate	pCDNA + pGLO	p497_25g + pGLO-OPA1	p497_25g + pGLO-OPA1m	p497 + pGLO-OPA1
1	1.66781	0.957628	1.72555	1.97887
2	1.67529	1.09118	1.85065	1.6746
3	1.87278	1.0388	1.95485	1.73453
avg1	1.73863	1.0292	1.84368	1.796
biological_rep2
technical_replicate	pCDNA + pGLO	p497_25g + pGLO-OPA1	p497_25g + pGLO-OPA1m	p497 + pGLO-OPA1
1	1.80489	1.15489	2.08309	1.91445
2	2.10046	1.15935	1.97276	1.92326
3	1.83346	1.26482	2.02975	1.75706
avg2	1.91294	1.19302	2.02854	1.86492
biological_rep3
technical_replicate	pCDNA + pGLO	p497_25g + pGLO-OPA1	p497_25g + pGLO-OPA1m	p497 + pGLO-OPA1
1	2.10799	0.859417	1.97841	1.88734
2	1.86489	0.889006	1.61502	1.91047
3	2.08926	0.930787	1.6738	1.8469
avg3	2.02072	0.89307	1.75574	1.88157

### Sheet: Fig. 4d
The luciferase activities when co-transfecting a pGLO plasmid containing one of the 3' UTR segments in Fig. 4a and a pCDNA plasmid containing the original pre-hsa-mir-497 (p497) or A-to-I edited pre-hsa-mir-497, i.e., pre-hsa-mir-497_25g (p497_25g). The values are the Firefly/Renilla ratios. For each co-transfection pair, three biological replicates were performed. For each biological replicates,…
	Control	Human
Sample	pCDNA + pGLO	p497_25g + pGLO-VAPB	p497_25g + pGLO-VAPBm	p497 + pGLO-VAPB
biological_rep1	4.5	1.39	3.45	3.92
biological_rep2	4.43	1.35	3.41	3.76
biological_rep3	4.72	1.38	3.41	3.74
mean	4.55	1.37333	3.42333	3.80667
std	0.151327	0.0208167	0.023094	0.0986577
Comparisons
GroupA	GroupB	P-value (two-tailed t-test)
p497_25g + pGLO-VAPB	pCDNA + pGLO	3.5461e-06
p497_25g + pGLO-VAPB	p497_25g + pGLO-VAPBm	3.5255e-08
p497_25g + pGLO-VAPB	p497 + pGLO-VAPB	1.958e-06
Raw data
biological_rep1
technical_replicate	pCDNA + pGLO	p497_25g + pGLO-VAPB	p497_25g + pGLO-VAPBm	p497 + pGLO-VAPB
1	4.05435	1.38117	3.28397	3.72588
2	4.34161	1.42219	3.42826	3.54165
3	5.11276	1.37646	3.64336	4.48041
avg1	4.50291	1.39327	3.45186	3.91598
biological_rep2
technical_replicate	pCDNA + pGLO	p497_25g + pGLO-VAPB	p497_25g + pGLO-VAPBm	p497 + pGLO-VAPB
1	3.9448	1.32541	3.30521	3.55671
2	4.72381	1.38352	3.48581	3.54594
3	4.63348	1.33743	3.45246	4.16559
avg2	4.43403	1.34878	3.41449	3.75608
biological_rep3
technical_replicate	pCDNA + pGLO	p497_25g + pGLO-VAPB	p497_25g + pGLO-VAPBm	p497 + pGLO-VAPB
1	4.44612	1.38727	3.32107	3.74219
2	4.94474	1.35547	3.49065	3.65166
3	4.76575	1.39337	3.41788	3.82995
avg3	4.71887	1.3787	3.40987	3.74127
