## Supplementary Table S18 for "Characterizing relevant microRNA editing sites in Parkinson’s disease"

### Sheet: Extended DATA Fig. 9a-9b
The sequences of A-to-I edited miR-497-5p complementary sites on OPA1 and VAPB in 30 mammals. These sequences were used to prepare the phylogenetic trees in ED: Fig. S9a and S9b with ClustalX (v2.1).
Organism	Abbreviation	sequence of OPA1	sequence of VAPB
Aotus nancymaae	ana	tatctatctcatttgctgcct	actatatataaactgctgtca
Colobus angolensis palliatus	can	tgtctatctcatttgttgcct	actatttataaactgctgcca
Cercocebus atys	cat	tgtctatctcatttgctgcct	actatttataaactgctgcca
Cebus capucinus imitator	cca	tatctatctcatttgctgcct	actatatataaa---ctgtca
Callithrix jacchus	cja	tatctatctcatttgctgcct	actatatataaa---ctgtca
Canis lupus familiaris	clu	agtctttctcgtctctgctgtt	a--atttataaactgctgcca
Chlorocebus sabaeus	csa	tgtctatctcatttgctgcct	actatttataaactgctgcca
Tarsius syrichta	csy	cgtctatctcatttgctacca	acaatttataaactgctgct-
Dasypus novemcinctus	dno	tgtttttctcatttaactctgc	acagtttatgaacacttgcca
Eulemur flavifrons	efl	tgtctatttcatttgctgcct	acaatttataaactgctgcca
Eulemur macaco	ema	tgtctatttcatttgctgcct	acaatttataaactgctgcca
Gorilla gorilla gorilla	gor	tgtctatctcatttgctgcct	acgatttatcaactgctgcca
Homo sapiens	hsa	tgtctatctcatttgctgcct	acgatttatcaactgctgcca
Macaca fascicularis	mfa	tgtctatctcatttgctgcct	actatttataaactgctgcca
Mandrillus leucophaeus	mle	tgtctatctcatttgctgcct	actatttataaactgctgcca
Macaca nemestrina	mne	tgtctatctcatttgctgcct	actatttataaactgctgcca
Macaca mulatta	mul	tgtctatctcatttgctgcct	actatttataaactgctgcca
Microcebus murinus	mur	tgtctatctcatttgctgcct	acaatttataaactgctgcca
Mus musculus	mus	tgtctttttcatctgccacctt	aaaatatatgaactgctggca
Nasalis larvatus	nla	tgtctatctcatttgctgcct	actatttataaactgctgcca
Nomascus leucogenys	nle	tgtctatctcatttgctgcct	actatttatcaactgctgcca
Otolemur garnettii	oga	tacctatcttatttgctgcc	acaatttctaaacagctgtca
Papio anubis	pab	tgtctatctcatttgctgcct	actatttataaactgctgcca
Pan paniscus	pan	tgtctatctcatttgctgcct	acgatttatcaactgctgcca
Propithecus coquereli	pco	catctatctcattggctgcct	acaatttataaactgctgtca
Pongo pygmaeus abelii	ppy	tgtctatttcatttgctgcct	atgatttatcaactgctgcca
Pan troglodytes	ptr	tgtctatctcatttgctgcct	acgatttatcaactgctgcca
Rhinopithecus bieti	rbi	tgtctatctcatttgctgcct	actatttataaaatgctgcca
Rhinopithecus roxellana	rro	tgtctatctcatttgctgcct	actatttataaactgctgcca
Saimiri boliviensis	sbb	tatctatctcatttgccgcct	actgtatataaactgctgtca

### Sheet: Extended DATA Fig. 9e
The luciferase activities when co-transfecting a pGLO plasmid containing the 3' UTR segment of monkey OPA1 or mutated segment of monkey OPA1 (mfaOPA1m) in Fig. S9c and a pCDNA plasmid containing the original pre-hsa-mir-497 (p497) or A-to-I edited pre-hsa-mir-497, i.e., pre-hsa-mir-497_25g (p497_25g). The values are the Firefly/Renilla ratios. For each co-transfection pair, three biological repli…
	Control	Monkey
Sample	pCDNA + pGLO	p497_25g + pGLO-mfaOPA1	p497_25g + pGLO-mfaOPA1m	p497 + pGLO-mfaOPA1
biological_rep1	1.75	0.86	1.31	1.17
biological_rep2	1.91	0.76	1.23	1.07
biological_rep3	1.72	0.73	1.16	1.19
mean	1.79333	0.783333	1.23333	1.14333
std	0.102144	0.0680686	0.0750555	0.064291
Comparisons
GroupA	GroupB	P-value (two-tailed t-test)
p497_25g + pGLO-mfaOPA1	pCDNA + pGLO	0.000140778
p497_25g + pGLO-mfaOPA1	p497_25g + pGLO-mfaOPA1m	0.0015364
p497_25g + pGLO-mfaOPA1	p497 + pGLO-mfaOPA1	0.00264089
Raw data
biological_rep1
technical_replicate	pCDNA + pGLO	p497_25g + pGLO-mfaOPA1	p497_25g + pGLO-mfaOPA1m	p497 + pGLO-mfaOPA1
1	1.76434	0.924961	1.154	1.20501
2	1.76836	0.884971	1.40593	1.22797
3	1.73091	0.768873	1.36226	1.07818
avg1	1.75453	0.859602	1.3074	1.17039
biological_rep2
technical_replicate	pCDNA + pGLO	p497_25g + pGLO-mfaOPA1	p497_25g + pGLO-mfaOPA1m	p497 + pGLO-mfaOPA1
1	1.8711	0.796471	1.13163	1.01749
2	2.02025	0.723267	1.05233	1.11725
3	1.83063	0.765868	1.49951	1.08737
avg2	1.90733	0.761869	1.22782	1.07403
biological_rep3
technical_replicate	pCDNA + pGLO	p497_25g + pGLO-mfaOPA1	p497_25g + pGLO-mfaOPA1m	p497 + pGLO-mfaOPA1
1	1.83233	0.728496	1.16592	1.22438
2	1.7379	0.740014	1.08794	1.11896
3	1.60073	0.710953	1.22147	1.22539
avg3	1.72366	0.726488	1.15844	1.18958

### Sheet: Extended DATA Fig. 9f
The luciferase activities when co-transfecting a pGLO plasmid containing the 3' UTR segment of monkey VAPB (mfaVAPB) or mutated segment of monkey VAPB (mfaVAPBm) in Fig. S9d and a pCDNA plasmid containing the original pre-hsa-mir-497 (p497) or A-to-I edited pre-hsa-mir-497, i.e., pre-hsa-mir-497_25g (p497_25g). The values are the Firefly/Renilla ratios. For each co-transfection pair, three biolog…
	Control	Monkey
Sample	pCDNA + pGLO	p497_25g + pGLO-mfaVAPB	p497_25g + pGLO-mfaVAPBm	p497 + pGLO-mfaVAPB
biological_rep1	1.63	0.57	0.99	1.12
biological_rep2	1.55	0.78	1.03	1.21
biological_rep3	1.63	0.46	0.87	1.21
mean	1.60333	0.603333	0.963333	1.18
std	0.046188	0.162583	0.0832666	0.0519615
Comparisons
GroupA	GroupB	P-value (two-tailed t-test)
p497_25g + pGLO-mfaVAPB	pCDNA + pGLO	0.000511151
p497_25g + pGLO-mfaVAPB	p497_25g + pGLO-mfaVAPBm	0.0269392
p497_25g + pGLO-mfaVAPB	p497 + pGLO-mfaVAPB	0.00425441
Raw data
biological_rep1
technical_replicate	pCDNA + pGLO	p497_25g + pGLO-mfaVAPB	p497_25g + pGLO-mfaVAPBm	p497 + pGLO-mfaVAPB
1	1.59371	0.644936	0.910779	1.03309	补OPA1
2	1.59986	0.507845	0.955507	1.09406
3	1.69118	0.548919	1.101	1.23227
avg1	1.62825	0.567233	0.989096	1.11981
biological_rep2
technical_replicate	pCDNA + pGLO	p497_25g + pGLO-mfaVAPB	p497_25g + pGLO-mfaVAPBm	p497 + pGLO-mfaVAPB
1	1.65085	0.763387	0.951574	1.1797	补OPA1
2	1.43106	0.785387	1.0246	1.28604
3	1.57089	0.780174	1.11827	1.15032
avg2	1.55093	0.776316	1.03148	1.20535
biological_rep3
technical_replicate	pCDNA + pGLO	p497_25g + pGLO-mfaVAPB	p497_25g + pGLO-mfaVAPBm	p497 + pGLO-mfaVAPB
1	1.51678	0.448784	0.825846	1.1568	补EGFR
2	1.67125	0.456149	0.780638	1.26748
3	1.70056	0.47484	1.01706	1.20766
avg3	1.62953	0.459925	0.874513	1.21065

### Sheet: Extended DATA Fig. 9g
The luciferase activities when co-transfecting a pGLO plasmid containing the 3' UTR segments of mouse Opa1 (musOpa1) in Fig. S9c and a pCDNA plasmid containing the original pre-hsa-mir-497 (p497) or A-to-I edited pre-hsa-mir-497, i.e., pre-hsa-mir-497_25g (p497_25g). The values are the Firefly/Renilla ratios. For each co-transfection pair, three biological replicates were performed. For each biol…
	Control	Human	Mouse	Mouse
Sample	pCDNA + pGLO	p497_25g + pGLO-OPA1	p497_25g + pGLO-musOpa1	p497+ pGLO-musOpa1
biological_rep1	0.69566	0.414	0.649215	0.717434
biological_rep2	0.845467	0.529	0.656066	0.838169
biological_rep3	0.832539	0.372	0.710577	0.849343
mean	0.791222	0.438333	0.671953	0.801649
std	0.0830114	0.0812794	0.0336247	0.0731457
Comparisons
GroupA	GroupB	P-value (two-tailed t-test)
p497_25g + pGLO-OPA1	pCDNA + pGLO	0.0222
p497_25g + pGLO-OPA1	p497_25g + pGLO-musOpa1	0.0433
p497_25g + pGLO-OPA1	p497 + pGLO-musOpa1	0.0222
Raw data
biological_rep1
technical_replicate	pCDNA + pGLO	p497_25g + pGLO-OPA1	p497_25g + pGLO-musOpa1	p497 + pGLO-musOpa1
1	0.706442	0.3862	0.5997	0.687501
2	0.666833	0.4385	0.635021	0.716801
3	0.713703	0.4184	0.712924	0.748
avg1	0.69566	0.414367	0.649215	0.717434
biological_rep2
technical_replicate	pCDNA + pGLO	p497_25g + pGLO-OPA1	p497_25g + pGLO-musOpa1	p497 + pGLO-musOpa1
1	0.784512	0.5118	0.665734	0.743857
2	0.838181	0.5162	0.652204	0.854794
3	0.913706	0.5607	0.65026	0.915858
avg2	0.845467	0.529567	0.656066	0.838169
biological_rep3
technical_replicate	pCDNA + pGLO	p497_25g + pGLO-OPA1	p497_25g + pGLO-musOpa1	p497 + pGLO-musOpa1
1	0.850898	0.3534	0.737668	0.841639
2	0.805091	0.3657	0.704132	0.842448
3	0.841628	0.3821	0.689931	0.863942
avg3	0.832539	0.367067	0.710577	0.849343

### Sheet: Extended DATA Fig. 9h
The luciferase activities when co-transfecting a pGLO plasmid containing the 3' UTR segment of mouse Vapb in Fig. S9d (musVapb) and a pCDNA plasmid containing the original pre-hsa-mir-497 (p497) or A-to-I edited pre-hsa-mir-497, i.e., pre-hsa-mir-497_25g (p497_25g). The values are the Firefly/Renilla ratios. For each co-transfection pair, three biological replicates were performed. For each biolo…
	Control	Human	Mouse	Mouse
Sample	pCDNA + pGLO	p497_25g + pGLO-VAPB	p497_25g + pGLO-musVapb	p497 + pGLO-musVapb
biological_rep1	4.5	1.39	3.31	3.03
biological_rep2	4.43	1.35	3.17	2.76
biological_rep3	4.72	1.38	3.65	3.02
mean	4.55	1.37333	3.37667	2.93667
std	0.151327	0.0208167	0.246847	0.15308
Comparisons
GroupA	GroupB	P-value (two-tailed t-test)
p497_25g + pGLO-VAPB	pCDNA + pGLO	3.5461e-06
p497_25g + pGLO-VAPB	p497_25g + pGLO-musVapb	0.00015071
p497_25g + pGLO-musVapb	p497 + pGLO-musVapb	0.0586
Raw data
biological_rep1
technical_replicate	pCDNA + pGLO	p497_25g + pGLO-VAPB	p497_25g + pGLO-musVapb	p497 + pGLO-musVapb
1	4.05435	1.38117	3.3083	2.9458
2	4.34161	1.42219	3.0479	2.8597
3	5.11276	1.37646	3.5862	3.2719
avg1	4.50291	1.39327	3.31413	3.0258
biological_rep2
technical_replicate	pCDNA + pGLO	p497_25g + pGLO-VAPB	p497_25g + pGLO-musVapb	p497 + pGLO-musVapb
1	3.9448	1.32541	2.7339	2.3477
2	4.72381	1.38352	3.4069	2.9892
3	4.63348	1.33743	3.3704	2.9393
avg2	4.43403	1.34878	3.1704	2.75873
biological_rep3
technical_replicate	pCDNA + pGLO	p497_25g + pGLO-VAPB	p497_25g + pGLO-musVapb	p497 + pGLO-musVapb
1	4.44612	1.38727	3.2458	2.8237
2	4.94474	1.35547	3.6819	3.071
3	4.76575	1.39337	4.0168	3.169
avg3	4.71887	1.3787	3.64817	3.02123
