## Supplementary Table S1 for "Characterizing relevant microRNA editing sites in Parkinson’s disease"

### Sheet: TableS1.1
Table S1.1 The 131 sRNA-seq profiles analyzed in this study.
SRA Accession No.	Tissue	Sequencing Platform	No.of Raw Reads	No. of Qualified Reads	No. of Qualified Unique Sequences	Reference	reads_length	adapter	Comments	group	group_name	Dementia	Age_Motor_Onset (y)	Duration (y)	Age at Death (y)	PMI (post-mortem interval)	RIN	Sex	Batch
SRR2353417	prefrontal cortex	Illumina HiSeq 1000	10264438	7134403	286733	microRNA profiles in Parkinson's disease prefrontal cortex	50	TGGAATTCTCGGGTGCCAAGGC	PD	1	PD-PC	PDD	72	2	74	3	7.7	male	3
SRR2353418	prefrontal cortex	Illumina HiSeq 1000	12075347	8456968	313262	microRNA profiles in Parkinson's disease prefrontal cortex	50	TGGAATTCTCGGGTGCCAAGG	PD	1	PD-PC	PDD	NA	NA	83	2	6.85	male	3
SRR2353419	prefrontal cortex	Illumina HiSeq 1000	11466631	8096950	303687	microRNA profiles in Parkinson's disease prefrontal cortex	50	TGGAATTCTCGGGTGCCAAGG	PD	1	PD-PC	PD, non demented	69	11	80	2	8.5	male	3
SRR2353420	prefrontal cortex	Illumina HiSeq 1000	9666476	6200783	348746	microRNA profiles in Parkinson's disease prefrontal cortex	50	TGGAATTCTCGGGTGCCAAGG	PD	1	PD-PC	PDD	79	4	83	2	8.05	male	3
SRR2353421	prefrontal cortex	Illumina HiSeq 1000	9264966	6119080	311487	microRNA profiles in Parkinson's disease prefrontal cortex	50	TGGAATTCTCGGGTGCCAAGG	PD	1	PD-PC	PD, non demented	55	25	80	2	7.7	male	3
SRR2353422	prefrontal cortex	Illumina HiSeq 1000	12127728	8774470	326858	microRNA profiles in Parkinson's disease prefrontal cortex	50	TGGAATTCTCGGGTGCCAAGG	PD	1	PD-PC	PDD	80	4	84	2	7.2	male	3
SRR2353423	prefrontal cortex	Illumina HiSeq 1000	10493786	7346918	287075	microRNA profiles in Parkinson's disease prefrontal cortex	50	TGGAATTCTCGGGTGCCAAGG	PD	1	PD-PC	PDD	85	3	88	2	7.5	male	3
SRR2353424	prefrontal cortex	Illumina HiSeq 1000	12180327	8714129	278598	microRNA profiles in Parkinson's disease prefrontal cortex	50	TGGAATTCTCGGGTGCCAAGG	PD	1	PD-PC	PD, non demented	73	8	81	2	6.4	male	3
SRR2353425	prefrontal cortex	Illumina HiSeq 1000	9955766	6457842	440994	microRNA profiles in Parkinson's disease prefrontal cortex	50	TGGAATTCTCGGGTGCCAAGG	PD	1	PD-PC	PD, non demented	73	4	77	4	7.2	male	3
SRR2353426	prefrontal cortex	Illumina HiSeq 1000	10985010	7723063	306428	microRNA profiles in Parkinson's disease prefrontal cortex	50	TGGAATTCTCGGGTGCCAAGG	PD	1	PD-PC	PD, non demented	59	5	64	4	8	male	3
SRR2353427	prefrontal cortex	Illumina HiSeq 1000	11876671	8156689	444464	microRNA profiles in Parkinson's disease prefrontal cortex	50	TGGAATTCTCGGGTGCCAAGG	PD	1	PD-PC	PDD	NA	NA	85	3	8.2	male	3
SRR2353428	prefrontal cortex	Illumina HiSeq 1000	11561987	7625271	536091	microRNA profiles in Parkinson's disease prefrontal cortex	50	TGGAATTCTCGGGTGCCAAGG	PD	1	PD-PC	PD, non demented	NA	NA	94	9	7.1	male	3
SRR2353429	prefrontal cortex	Illumina HiSeq 1000	12413643	8112995	1037932	microRNA profiles in Parkinson's disease prefrontal cortex	50	TGGAATTCTCGGGTGCCAAGG	PD	1	PD-PC	PDD	60	20	80	27	7.9	male	3
SRR2353430	prefrontal cortex	Illumina HiSeq 1000	12946813	8969441	341982	microRNA profiles in Parkinson's disease prefrontal cortex	50	TGGAATTCTCGGGTGCCAAGG	PD	1	PD-PC	PD, non demented	65	20	85	16	7.2	male	3
SRR2353431	prefrontal cortex	Illumina HiSeq 1000	10281239	6870214	470077	microRNA profiles in Parkinson's disease prefrontal cortex	50	TGGAATTCTCGGGTGCCAAGG	PD	1	PD-PC	PD, non demented	NA	NA	75	7	8	male	3
SRR2353432	prefrontal cortex	Illumina HiSeq 1000	11178833	6906207	393946	microRNA profiles in Parkinson's disease prefrontal cortex	50	TGGAATTCTCGGGTGCCAAGG	PD	1	PD-PC	PD, non demented	NA	NA	74	15	6.2	male	3
SRR2353433	prefrontal cortex	Illumina HiSeq 1000	12860540	8625210	340190	microRNA profiles in Parkinson's disease prefrontal cortex	50	TGGAATTCTCGGGTGCCAAGG	PD	1	PD-PC	PD, non demented	72	17	89	31	6.8	male	3
SRR2353434	prefrontal cortex	Illumina HiSeq 1000	12830016	8650557	432171	microRNA profiles in Parkinson's disease prefrontal cortex	50	TGGAATTCTCGGGTGCCAAGG	PD	1	PD-PC	PD, non demented	55	11	66	11	8.2	male	3
SRR2353435	prefrontal cortex	Illumina HiSeq 1000	11277885	7570963	321548	microRNA profiles in Parkinson's disease prefrontal cortex	50	TGGAATTCTCGGGTGCCAAGG	PD	1	PD-PC	PD, non demented	NA	NA	65	8	8	male	3
SRR2353436	prefrontal cortex	Illumina HiSeq 1000	12958459	8921629	264300	microRNA profiles in Parkinson's disease prefrontal cortex	50	TGGAATTCTCGGGTGCCAAGG	PD	1	PD-PC	PD, non demented	NA	NA	85	19	5.5	male	3
SRR2353437	prefrontal cortex	Illumina HiSeq 1000	11078718	7498033	314151	microRNA profiles in Parkinson's disease prefrontal cortex	50	TGGAATTCTCGGGTGCCAAGG	PD	1	PD-PC	PDD	49	15	64	4	7.8	male	3
SRR2353438	prefrontal cortex	Illumina HiSeq 1000	10928001	7347074	255998	microRNA profiles in Parkinson's disease prefrontal cortex	50	TGGAATTCTCGGGTGCCAAGG	PD	1	PD-PC	PD, non demented	53	11	64	1	6.1	male	3
SRR2353439	prefrontal cortex	Illumina HiSeq 1000	10597831	6434174	228160	microRNA profiles in Parkinson's disease prefrontal cortex	50	TGGAATTCTCGGGTGCCAAGG	PD	1	PD-PC	PDD	61	14	75	30	6.9	male	3
SRR2353440	prefrontal cortex	Illumina HiSeq 1000	10503317	6926760	264511	microRNA profiles in Parkinson's disease prefrontal cortex	50	TGGAATTCTCGGGTGCCAAGG	PD	1	PD-PC	PDD	62	6	68	18	7.3	male	3
SRR2353441	prefrontal cortex	Illumina HiSeq 1000	14130326	9731474	332838	microRNA profiles in Parkinson's disease prefrontal cortex	50	TGGAATTCTCGGGTGCCAAGG	PD	1	PD-PC	PDD	80	15	95	16	7	male	3
SRR2353442	prefrontal cortex	Illumina HiSeq 1000	10602750	6874759	224926	microRNA profiles in Parkinson's disease prefrontal cortex	50	TGGAATTCTCGGGTGCCAAGG	PD	1	PD-PC	PD, non demented	66	8	74	23	7.5	male	3
SRR2353443	prefrontal cortex	Illumina HiSeq 1000	12442544	7917396	352558	microRNA profiles in Parkinson's disease prefrontal cortex	50	TGGAATTCTCGGGTGCCAAGG	PD	1	PD-PC	PD, non demented	63	5	68	23	7.9	male	3
SRR2353444	prefrontal cortex	Illumina HiSeq 1000	10452197	7065937	247507	microRNA profiles in Parkinson's disease prefrontal cortex	50	TGGAATTCTCGGGTGCCAAGG	PD	1	PD-PC	PD, non demented	66	13	79	12	6.9	male	3
SRR2353445	prefrontal cortex	Illumina HiSeq 1000	9497048	6356407	252017	microRNA profiles in Parkinson's disease prefrontal cortex	50	TGGAATTCTCGGGTGCCAAGG	PD	1	PD-PC	PD, non demented	NA	NA	70	25	6.7	male	3
SRR5398629	amygdala	Illumina HiSeq 2000	12498286	10514825	520595	Specific small-RNA signatures in the amygdala at premotor and motor stages of Parkinson's disease revealed by deep sequencing analysis	76	TGGAATTCTCGGGTGCCAAGGAACTCCAGTCACCAGATCATCTCGTATGCCGTC	PD	2	PD-Am
SRR5398630	amygdala	Illumina HiSeq 2000	14030471	11686850	365441	Specific small-RNA signatures in the amygdala at premotor and motor stages of Parkinson's disease revealed by deep sequencing analysis	76	TGGAATTCTCGGGTGCCAAGGAACTCCAGTCACCAGATCATCTCGTATGCCGTC	PD	2	PD-Am
SRR5398631	amygdala	Illumina HiSeq 2000	17325224	13936292	288811	Specific small-RNA signatures in the amygdala at premotor and motor stages of Parkinson's disease revealed by deep sequencing analysis	76	TGGAATTCTCGGGTGCCAAGGAACTCCAGTCACCAGATCATCTCGTATGCCGTC	PD	2	PD-Am
SRR5398632	amygdala	Illumina HiSeq 2000	14182732	11338691	315944	Specific small-RNA signatures in the amygdala at premotor and motor stages of Parkinson's disease revealed by deep sequencing analysis	76	TGGAATTCTCGGGTGCCAAGGAACTCCAGTCACCAGATCATCTCGTATGCCGTC	PD	2	PD-Am
SRR5398633	amygdala	Illumina HiSeq 2000	10674935	8706477	210221	Specific small-RNA signatures in the amygdala at premotor and motor stages of Parkinson's disease revealed by deep sequencing analysis	76	TGGAATTCTCGGGTGCCAAGGAACTCCAGTCACCAGATCATCTCGTATGCCGTC	PD	2	PD-Am
SRR5398634	amygdala	Illumina HiSeq 2000	17727539	14410716	377054	Specific small-RNA signatures in the amygdala at premotor and motor stages of Parkinson's disease revealed by deep sequencing analysis	76	TGGAATTCTCGGGTGCCAAGGAACTCCAGTCACCAGATCATCTCGTATGCCGTC	PD	2	PD-Am
SRR5398636	amygdala	Illumina HiSeq 2000	15910154	12255583	353290	Specific small-RNA signatures in the amygdala at premotor and motor stages of Parkinson's disease revealed by deep sequencing analysis	76	TGGAATTCTCGGGTGCCAAGGAACTCCAGTCACCAGATCATCTCGTATGCCGTC	PD	2	PD-Am
SRR5398643	amygdala	Illumina HiSeq 2000	13493262	5703671	195029	Specific small-RNA signatures in the amygdala at premotor and motor stages of Parkinson's disease revealed by deep sequencing analysis	36	TGGAATTCTCGGGT	PD	2	PD-Am
SRR5398644	amygdala	Illumina HiSeq 2000	13034850	6226003	233719	Specific small-RNA signatures in the amygdala at premotor and motor stages of Parkinson's disease revealed by deep sequencing analysis	36	TGGAATTCTCGGGT	PD	2	PD-Am
SRR5398645	amygdala	Illumina HiSeq 2000	12173534	5520583	548438	Specific small-RNA signatures in the amygdala at premotor and motor stages of Parkinson's disease revealed by deep sequencing analysis	36	TGGAATTCTCGGGT	PD	2	PD-Am
SRR5398646	amygdala	Illumina HiSeq 2000	14608250	6652416	203642	Specific small-RNA signatures in the amygdala at premotor and motor stages of Parkinson's disease revealed by deep sequencing analysis	36	TGGAATTCTCGGGT	PD	2	PD-Am
SRR5398647	amygdala	Illumina HiSeq 2000	15405527	6753608	302472	Specific small-RNA signatures in the amygdala at premotor and motor stages of Parkinson's disease revealed by deep sequencing analysis	36	TGGAATTCTCGGGT	PD	2	PD-Am
SRR5398648	amygdala	Illumina HiSeq 2000	16398590	7638521	201272	Specific small-RNA signatures in the amygdala at premotor and motor stages of Parkinson's disease revealed by deep sequencing analysis	36	TGGAATTCTCGGGT	PD	2	PD-Am
SRR5398650	amygdala	Illumina HiSeq 2000	17696175	7025011	208373	Specific small-RNA signatures in the amygdala at premotor and motor stages of Parkinson's disease revealed by deep sequencing analysis	36	TGGAATTCTCGGGT	PD	2	PD-Am
SRR1759212	brain prefrontal cortex (Brodmann Area 9)	Illumina HiSeq 2000 (Homo sapiens)	10697688	7732754	566030	miR-10b-5p expression in Huntington's disease brain relates to age of onset and the extent of striatal involvement.	50	TGGAATTCTCGGGTGCCAAGG	control	3	PC	NA	NA	NA	73	2	6.3	male	3
SRR1759213	brain prefrontal cortex (Brodmann Area 9)	Illumina HiSeq 2000 (Homo sapiens)	11642297	8168940	675272	miR-10b-5p expression in Huntington's disease brain relates to age of onset and the extent of striatal involvement.	50	TGGAATTCTCGGGTGCCAAGG	control	3	PC	NA	NA	NA	91	2	7	male	3
SRR1759214	brain prefrontal cortex (Brodmann Area 9)	Illumina HiSeq 2000 (Homo sapiens)	9795927	6861654	530978	miR-10b-5p expression in Huntington's disease brain relates to age of onset and the extent of striatal involvement.	50	TGGAATTCTCGGGTGCCAAGG	control	3	PC	NA	NA	NA	82	2	8	male	3
SRR1759215	brain prefrontal cortex (Brodmann Area 9)	Illumina HiSeq 2000 (Homo sapiens)	10286531	6571855	769408	miR-10b-5p expression in Huntington's disease brain relates to age of onset and the extent of striatal involvement.	50	TGGAATTCTCGGGTGCCAAGG	control	3	PC	NA	NA	NA	97	2	8	male	3
SRR1759216	brain prefrontal cortex (Brodmann Area 9)	Illumina HiSeq 2000 (Homo sapiens)	10535124	7372565	524108	miR-10b-5p expression in Huntington's disease brain relates to age of onset and the extent of striatal involvement.	50	TGGAATTCTCGGGTGCCAAGG	control	3	PC	NA	NA	NA	86	5	8.5	male	3
SRR1759217	brain prefrontal cortex (Brodmann Area 9)	Illumina HiSeq 2000 (Homo sapiens)	10286531	6424460	669628	miR-10b-5p expression in Huntington's disease brain relates to age of onset and the extent of striatal involvement.	50	TGGAATTCTCGGGTGCCAAGG	control	3	PC	NA	NA	NA	91	2	6.7	male	3
SRR1759218	brain prefrontal cortex (Brodmann Area 9)	Illumina HiSeq 2000 (Homo sapiens)	12206660	7592821	690064	miR-10b-5p expression in Huntington's disease brain relates to age of onset and the extent of striatal involvement.	50	TGGAATTCTCGGGTGCCAAGG	control	3	PC	NA	NA	NA	81	3	7.9	male	3
SRR1759219	brain prefrontal cortex (Brodmann Area 9)	Illumina HiSeq 2000 (Homo sapiens)	14763881	9871913	882168	miR-10b-5p expression in Huntington's disease brain relates to age of onset and the extent of striatal involvement.	50	TGGAATTCTCGGGTGCCAAGG	control	3	PC	NA	NA	NA	79	2	6.5	male	3
SRR1759220	brain prefrontal cortex (Brodmann Area 9)	Illumina HiSeq 2000 (Homo sapiens)	10224351	6636345	523614	miR-10b-5p expression in Huntington's disease brain relates to age of onset and the extent of striatal involvement.	50	TGGAATTCTCGGGTGCCAAGG	control	3	PC	NA	NA	NA	63	2	7.7	male	3
SRR1759221	brain prefrontal cortex (Brodmann Area 9)	Illumina HiSeq 2000 (Homo sapiens)	16255734	12068160	1875178	miR-10b-5p expression in Huntington's disease brain relates to age of onset and the extent of striatal involvement.	51	TGGAATTCTCGGGTGCCAAGG	control	3	PC	NA	NA	NA	66	19	7.1	male	2
SRR1759222	brain prefrontal cortex (Brodmann Area 9)	Illumina HiSeq 2000 (Homo sapiens)	15366175	9821323	572574	miR-10b-5p expression in Huntington's disease brain relates to age of onset and the extent of striatal involvement.	51	TGGAATTCTCGGGTGCCAAGG	control	3	PC	NA	NA	NA	69	15	7.8	male	2
SRR1759223	brain prefrontal cortex (Brodmann Area 9)	Illumina HiSeq 2000 (Homo sapiens)	17874597	14447228	1926760	miR-10b-5p expression in Huntington's disease brain relates to age of onset and the extent of striatal involvement.	51	TGGAATTCTCGGGTGCCAAGG	control	3	PC	NA	NA	NA	79	21	8	male	1
SRR1759224	brain prefrontal cortex (Brodmann Area 9)	Illumina HiSeq 2000 (Homo sapiens)	20684626	15060895	960716	miR-10b-5p expression in Huntington's disease brain relates to age of onset and the extent of striatal involvement.	51	TGGAATTCTCGGGTGCCAAGG	control	3	PC	NA	NA	NA	61	10	8.2	male	2
SRR1759225	brain prefrontal cortex (Brodmann Area 9)	Illumina HiSeq 2000 (Homo sapiens)	15723230	9771338	1646952	miR-10b-5p expression in Huntington's disease brain relates to age of onset and the extent of striatal involvement.	51	TGGAATTCTCGGGTGCCAAGG	control	3	PC	NA	NA	NA	58	20	8.4	male	2
SRR1759226	brain prefrontal cortex (Brodmann Area 9)	Illumina HiSeq 2000 (Homo sapiens)	17614619	12264491	1434886	miR-10b-5p expression in Huntington's disease brain relates to age of onset and the extent of striatal involvement.	51	TGGAATTCTCGGGTGCCAAGG	control	3	PC	NA	NA	NA	70	21	8.2	male	2
SRR1759227	brain prefrontal cortex (Brodmann Area 9)	Illumina HiSeq 2000 (Homo sapiens)	24573660	17304484	2027920	miR-10b-5p expression in Huntington's disease brain relates to age of onset and the extent of striatal involvement.	51	TGGAATTCTCGGGTGCCAAGG	control	3	PC	NA	NA	NA	66	17	8.5	male	2
SRR1759228	brain prefrontal cortex (Brodmann Area 9)	Illumina HiSeq 2000 (Homo sapiens)	14350750	9542269	1816176	miR-10b-5p expression in Huntington's disease brain relates to age of onset and the extent of striatal involvement.	51	TGGAATTCTCGGGTGCCAAGG	control	3	PC	NA	NA	NA	60	24	7.9	male	2
SRR1759229	brain prefrontal cortex (Brodmann Area 9)	Illumina HiSeq 2000 (Homo sapiens)	17001863	13242806	3107282	miR-10b-5p expression in Huntington's disease brain relates to age of onset and the extent of striatal involvement.	51	TGGAATTCTCGGGTGCCAAGG	control	3	PC	NA	NA	NA	76	26	7.3	male	1
SRR1759230	brain prefrontal cortex (Brodmann Area 9)	Illumina HiSeq 2000 (Homo sapiens)	16998739	10812952	3872602	miR-10b-5p expression in Huntington's disease brain relates to age of onset and the extent of striatal involvement.	51	TGGAATTCTCGGGTGCCAAGG	control	3	PC	NA	NA	NA	61	17	7.8	male	2
SRR1759231	brain prefrontal cortex (Brodmann Area 9)	Illumina HiSeq 2000 (Homo sapiens)	17725494	12435244	540602	miR-10b-5p expression in Huntington's disease brain relates to age of onset and the extent of striatal involvement.	51	TGGAATTCTCGGGTGCCAAGG	control	3	PC	NA	NA	NA	62	18	6.6	male	2
SRR1759232	brain prefrontal cortex (Brodmann Area 9)	Illumina HiSeq 2000 (Homo sapiens)	16063938	9797172	1229044	miR-10b-5p expression in Huntington's disease brain relates to age of onset and the extent of striatal involvement.	51	TGGAATTCTCGGGTGCCAAGG	control	3	PC	NA	NA	NA	69	26	8.7	male	2
SRR1759233	brain prefrontal cortex (Brodmann Area 9)	Illumina HiSeq 2000 (Homo sapiens)	19174763	12672177	2048598	miR-10b-5p expression in Huntington's disease brain relates to age of onset and the extent of striatal involvement.	51	TGGAATTCTCGGGTGCCAAGG	control	3	PC	NA	NA	NA	61	25	8.1	male	2
SRR1759234	brain prefrontal cortex (Brodmann Area 9)	Illumina HiSeq 2000 (Homo sapiens)	16888582	12586198	1458046	miR-10b-5p expression in Huntington's disease brain relates to age of onset and the extent of striatal involvement.	51	TGGAATTCTCGGGTGCCAAGG	control	3	PC	NA	NA	NA	93	13	6.4	male	1
SRR1759235	brain prefrontal cortex (Brodmann Area 9)	Illumina HiSeq 2000 (Homo sapiens)	11315988	7293661	1258292	miR-10b-5p expression in Huntington's disease brain relates to age of onset and the extent of striatal involvement.	50	TGGAATTCTCGGGTGCCAAGG	control	3	PC	NA	NA	NA	53	24	7.3	male	1
SRR1759236	brain prefrontal cortex (Brodmann Area 9)	Illumina HiSeq 2000 (Homo sapiens)	17980268	13870033	1212326	miR-10b-5p expression in Huntington's disease brain relates to age of onset and the extent of striatal involvement.	51	TGGAATTCTCGGGTGCCAAGG	control	3	PC	NA	NA	NA	57	24	8.3	male	1
SRR1759237	brain prefrontal cortex (Brodmann Area 9)	Illumina HiSeq 2000 (Homo sapiens)	23457233	17003506	2270828	miR-10b-5p expression in Huntington's disease brain relates to age of onset and the extent of striatal involvement.	51	TGGAATTCTCGGGTGCCAAGG	control	3	PC	NA	NA	NA	43	15	7.5	male	1
SRR1759238	brain prefrontal cortex (Brodmann Area 9)	Illumina HiSeq 2000 (Homo sapiens)	11758112	9713338	683716	miR-10b-5p expression in Huntington's disease brain relates to age of onset and the extent of striatal involvement.	51	TGGAATTCTCGGGTGCCAAGG	control	3	PC	NA	NA	NA	71	14		female
SRR1759239	brain prefrontal cortex (Brodmann Area 9)	Illumina HiSeq 2000 (Homo sapiens)	85321866	31528172	6640252	miR-10b-5p expression in Huntington's disease brain relates to age of onset and the extent of striatal involvement.	51	TGGAATTCTCGGGTGCCAAGG	control	3	PC	NA	NA	NA	46	21	7.6	male	3
SRR1759240	brain prefrontal cortex (Brodmann Area 9)	Illumina HiSeq 2000 (Homo sapiens)	21339492	15941836	1528642	miR-10b-5p expression in Huntington's disease brain relates to age of onset and the extent of striatal involvement.	51	TGGAATTCTCGGGTGCCAAGG	control	3	PC	NA	NA	NA	40	17	7.5	male	1
SRR1759241	brain prefrontal cortex (Brodmann Area 9)	Illumina HiSeq 2000 (Homo sapiens)	119039780	94126382	13268154	miR-10b-5p expression in Huntington's disease brain relates to age of onset and the extent of striatal involvement.	51	TGGAATTCTCGGGTGCCAAGG	control	3	PC	NA	NA	NA	44	28	8.3	male	1
SRR1759242	brain prefrontal cortex (Brodmann Area 9)	Illumina HiSeq 2000 (Homo sapiens)	35988842	30312446	1506262	miR-10b-5p expression in Huntington's disease brain relates to age of onset and the extent of striatal involvement.	51	TGGAATTCTCGGGTGCCAAGG	control	3	PC	NA	NA	NA	57	20	7.7	male	1
SRR1759243	brain prefrontal cortex (Brodmann Area 9)	Illumina HiSeq 2000 (Homo sapiens)	17706807	13659271	844778	miR-10b-5p expression in Huntington's disease brain relates to age of onset and the extent of striatal involvement.	51	TGGAATTCTCGGGTGCCAAGG	control	3	PC	NA	NA	NA	80	15	7.3	male	1
SRR1759244	brain prefrontal cortex (Brodmann Area 9)	Illumina HiSeq 2000 (Homo sapiens)	10764971	6339682	558176	miR-10b-5p expression in Huntington's disease brain relates to age of onset and the extent of striatal involvement.	50	TGGAATTCTCGGGTGCCAAGG	control	3	PC	NA	NA	NA	75	3		female
SRR1759245	brain prefrontal cortex (Brodmann Area 9)	Illumina HiSeq 2000 (Homo sapiens)	13371997	9436602	809968	miR-10b-5p expression in Huntington's disease brain relates to age of onset and the extent of striatal involvement.	50	TGGAATTCTCGGGTGCCAAGG	control	3	PC	NA	NA	NA	76	4		female
SRR1759246	brain prefrontal cortex (Brodmann Area 9)	Illumina HiSeq 2000 (Homo sapiens)	22774664	16238945	708898	miR-10b-5p expression in Huntington's disease brain relates to age of onset and the extent of striatal involvement.	51	TGGAATTCTCGGGTGCCAAGG	control	3	PC	NA	NA	NA	68	19	6.3	male	2
SRR1759247	brain prefrontal cortex (Brodmann Area 9)	Illumina HiSeq 2000 (Homo sapiens)	14283612	9588738	1583596	miR-10b-5p expression in Huntington's disease brain relates to age of onset and the extent of striatal involvement.	51	TGGAATTCTCGGGTGCCAAGG	control	3	PC	NA	NA	NA	64	19	8.7	male	2
SRR5398623	amygdala	Illumina HiSeq 2000	16555528	11817170	347160	Specific small-RNA signatures in the amygdala at premotor and motor stages of Parkinson's disease revealed by deep sequencing analysis	76	TGGAATTCTCGGGTGCCAAGGAACTCCAGTCACCAGATCATCTCGTATGCCGTC	control	4	Am
SRR5398624	amygdala	Illumina HiSeq 2000	15094775	10800654	341219	Specific small-RNA signatures in the amygdala at premotor and motor stages of Parkinson's disease revealed by deep sequencing analysis	76	TGGAATTCTCGGGTGCCAAGGAACTCCAGTCACCAGATCATCTCGTATGCCGTC	control	4	Am
SRR5398625	amygdala	Illumina HiSeq 2000	15666388	12411745	282737	Specific small-RNA signatures in the amygdala at premotor and motor stages of Parkinson's disease revealed by deep sequencing analysis	76	TGGAATTCTCGGGTGCCAAGGAACTCCAGTCACCAGATCATCTCGTATGCCGTC	control	4	Am
SRR5398626	amygdala	Illumina HiSeq 2000	15968063	12359289	318458	Specific small-RNA signatures in the amygdala at premotor and motor stages of Parkinson's disease revealed by deep sequencing analysis	76	TGGAATTCTCGGGTGCCAAGGAACTCCAGTCACCAGATCATCTCGTATGCCGTC	control	4	Am
SRR5398627	amygdala	Illumina HiSeq 2000	15410203	12248754	319054	Specific small-RNA signatures in the amygdala at premotor and motor stages of Parkinson's disease revealed by deep sequencing analysis	76	TGGAATTCTCGGGTGCCAAGGAACTCCAGTCACCAGATCATCTCGTATGCCGTC	control	4	Am
SRR5398628	amygdala	Illumina HiSeq 2000	16723706	12606314	274363	Specific small-RNA signatures in the amygdala at premotor and motor stages of Parkinson's disease revealed by deep sequencing analysis	76	TGGAATTCTCGGGTGCCAAGGAACTCCAGTCACCAGATCATCTCGTATGCCGTC	control	4	Am
SRR5398635	amygdala	Illumina HiSeq 2000	15765349	12266321	344026	Specific small-RNA signatures in the amygdala at premotor and motor stages of Parkinson's disease revealed by deep sequencing analysis	76	TGGAATTCTCGGGTGCCAAGGAACTCCAGTCACCAGATCATCTCGTATGCCGTC	control	4	Am
SRR5398637	amygdala	Illumina HiSeq 2000	13128924	7285935	177454	Specific small-RNA signatures in the amygdala at premotor and motor stages of Parkinson's disease revealed by deep sequencing analysis	36	TGGAATTCTCGGGT	control	4	Am
SRR5398638	amygdala	Illumina HiSeq 2000	14279345	7220322	193830	Specific small-RNA signatures in the amygdala at premotor and motor stages of Parkinson's disease revealed by deep sequencing analysis	36	TGGAATTCTCGGGT	control	4	Am
SRR5398639	amygdala	Illumina HiSeq 2000	12343641	6079818	159721	Specific small-RNA signatures in the amygdala at premotor and motor stages of Parkinson's disease revealed by deep sequencing analysis	36	TGGAATTCTCGGGT	control	4	Am
SRR5398640	amygdala	Illumina HiSeq 2000	15051754	7226798	199135	Specific small-RNA signatures in the amygdala at premotor and motor stages of Parkinson's disease revealed by deep sequencing analysis	36	TGGAATTCTCGGGT	control	4	Am
SRR5398641	amygdala	Illumina HiSeq 2000	13097279	6629812	183452	Specific small-RNA signatures in the amygdala at premotor and motor stages of Parkinson's disease revealed by deep sequencing analysis	36	TGGAATTCTCGGGT	control	4	Am
SRR5398642	amygdala	Illumina HiSeq 2000	15845110	6675013	169025	Specific small-RNA signatures in the amygdala at premotor and motor stages of Parkinson's disease revealed by deep sequencing analysis	36	TGGAATTCTCGGGT	control	4	Am
SRR5398649	amygdala	Illumina HiSeq 2000	19697540	7564863	227590	Specific small-RNA signatures in the amygdala at premotor and motor stages of Parkinson's disease revealed by deep sequencing analysis	36	TGGAATTCTCGGGT	control	4	Am
SRR2287868	Frontal Cortex_144_srna	Illumina HiSeq 2000	66861051	44785481	1008856	Small RNA sequencing in healthy human tissues and brain tumor samples	51	TGGAATTCTCGGGTGCCAAGGC	control	5	FC
SRR2289624	Frontal Cortex_151_srna	Illumina HiSeq 2000	57716480	39592984	1548117	Small RNA sequencing in healthy human tissues and brain tumor samples	51	TGGAATTCTCGGGTGCCAAGGC	control	5	FC
SRR2289625	Frontal Cortex_152_srna	Illumina HiSeq 2000	26431750	14956201	385286	Small RNA sequencing in healthy human tissues and brain tumor samples	51	TGGAATTCTCGGGTGCCAAGGC	control	5	FC
SRR2289626	Frontal Cortex_156_srna	Illumina HiSeq 2000	69014919	45302702	315553	Small RNA sequencing in healthy human tissues and brain tumor samples	51	TGGAATTCTCGGGTGCCAAGGC	control	5	FC
SRR2294377	Frontal Cortex_171_srna	Illumina HiSeq 2000	84882503	48441335	562433	Small RNA sequencing in healthy human tissues and brain tumor samples	51	TGGAATTCTCGGGTGCCAAGGC	control	5	FC
SRR2294380	Frontal Cortex_202_srna	Illumina HiSeq 2000	35400830	25753048	320662	Small RNA sequencing in healthy human tissues and brain tumor samples	51	TGGAATTCTCGGGTGCCAAGGC	control	5	FC
SRR2294739	Corpus Callosum_144_srna	Illumina HiSeq 2000	67646855	50487312	651182	Small RNA sequencing in healthy human tissues and brain tumor samples	51	TGGAATTCTCGGGTGCCAAGGC	control	6	CC
SRR2294742	Corpus Callosum_151_srna	Illumina HiSeq 2000	72750191	57714556	526884	Small RNA sequencing in healthy human tissues and brain tumor samples	51	TGGAATTCTCGGGTGCCAAGGC	control	6	CC
SRR2294746	Corpus Callosum_152_srna	Illumina HiSeq 2000	23684869	17135064	255781	Small RNA sequencing in healthy human tissues and brain tumor samples	51	TGGAATTCTCGGGTGCCAAGGC	control	6	CC
SRR2294747	Corpus Callosum_156_srna	Illumina HiSeq 2000	89729146	62512954	285790	Small RNA sequencing in healthy human tissues and brain tumor samples	51	TGGAATTCTCGGGTGCCAAGGC	control	6	CC
SRR2294748	Corpus Callosum_171_srna	Illumina HiSeq 2000	108109624	61622499	511244	Small RNA sequencing in healthy human tissues and brain tumor samples	51	TGGAATTCTCGGGTGCCAAGGC	control	6	CC
SRR2294820	Corpus Callosum_202_srna	Illumina HiSeq 2000	37916939	28243701	293924	Small RNA sequencing in healthy human tissues and brain tumor samples	51	TGGAATTCTCGGGTGCCAAGGC	control	6	CC
SRR1822511	Inferior parietal lob	ABI_SOLID(AgoCLIP)	161050100	100252	8838	not found	50	CGCCTTGGCCGTACAGCAGCCTCTTACA	control	7	IPL
SRR1822512	Inferior parietal lob	ABI_SOLID(AgoCLIP)	161499968	2444347	62833	not found	50	CGCCTTGGCCGTACAGCAGCCTCTTACA	control	7	IPL
SRR828708	temporal neocortex gray matter	Illumina Genome Analyzer IIx	2345024	866456	102063	A Study of Small RNAs from Cerebral Neocortex of Pathology-Verified Alzheimer’s Disease, Dementia with Lewy Bodies, Hippocampal Sclerosis, Frontotemporal Lobar Dementia, and Non-Demented Human Controls	40	TGGAATTCTCGGGTGCCA	control	8	NG
SRR828709	temporal neocortex gray matter	Illumina Genome Analyzer IIx	12510211	5070477	341219	A Study of Small RNAs from Cerebral Neocortex of Pathology-Verified Alzheimer’s Disease, Dementia with Lewy Bodies, Hippocampal Sclerosis, Frontotemporal Lobar Dementia, and Non-Demented Human Controls	40	TGGAATTCTCGGGTGCCA	control	8	NG
SRR2915344	Normal human astrocytes replicate 3	Illumina HiSeq 2500	16984721	5724378	215953	not found	29	None	control	9	As
SRR2915343	Normal human astrocytes replicate 3	Illumina HiSeq 2500	18018744	6539721	276010	not found	25	None	control	9	As
SRR2915342	Normal human astrocytes replicate 3	Illumina HiSeq 2500	20004277	7291281	262382	not found	23	None	control	9	As
SRR1051346	unknown region	ABI_SOLID(AgoCLIP)	102051666	27479332	339706	not found	50	CGCCTTGGCCGTACAGCAGCCTCTTACA	control	10	Unknown
SRR1051345	unknown region	ABI_SOLID(AgoCLIP)	135169605	19290654	173712	not found	50	CGCCTTGGCCGTACAGCAGCCTCTTACA	control	10	Unknown
SRR1658360	unknown region	Illumina HiSeq 2500	10105251	5619846	166609	Dysregulation of microRNA-219 promotes neurodegeneration through post-transcriptional regulation of tau.	51	TCTCCTCGTATGCCGTCTTCTGCTTGAAA	control	10	Unknown
SRR1658359	unknown region	Illumina HiSeq 2500	8126929	4395251	188276	Dysregulation of microRNA-219 promotes neurodegeneration through post-transcriptional regulation of tau.	51	TCGCGTCGTATGCCGTCTTCTGCTTGAAA	control	10	Unknown
SRR1658357	unknown region	Illumina HiSeq 2500	11044943	6501273	206125	Dysregulation of microRNA-219 promotes neurodegeneration through post-transcriptional regulation of tau.	51	TCCTATCGTATGCCGTCTTCTGCTTGAAA	control	10	Unknown
SRR1658356	unknown region	Illumina HiSeq 2500	9392211	5378345	194663	Dysregulation of microRNA-219 promotes neurodegeneration through post-transcriptional regulation of tau.	51	TCCGTTCGTATGCCGTCTTCTGCTTGAAA	control	10	Unknown
SRR1658355	unknown region	Illumina HiSeq 2500	11897850	6778774	270146	Dysregulation of microRNA-219 promotes neurodegeneration through post-transcriptional regulation of tau.	51	TCCACTCGTATGCCGTCTTCTGCTTGAAA	control	10	Unknown
SRR1658346	unknown region	Illumina HiSeq 2500	5581107	2641060	171999	Dysregulation of microRNA-219 promotes neurodegeneration through post-transcriptional regulation of tau.	51	TAACGTCGTATGCCGTCTTCTGCTTGAAA	control	10	Unknown
SRR1658345	unknown region	Illumina HiSeq 2500	47794600	23248344	852606	Dysregulation of microRNA-219 promotes neurodegeneration through post-transcriptional regulation of tau.	51	TTAAGTCGTATGCCGTCTTCTGCTTGAAA	control	10	Unknown
SRR3994188	unknown region	Illumina(NextSeq 500)	31652259	20712221	525890	Next-Generation Sequencing identified piRNA profiles in healthy and Alzheimer’s-affected human brain(https://www.ncbi.nlm.nih.gov/geo/query/acc.cgi?acc=GSE85075)	76	TGGAATTCTCGGGTGCCAAGGAACTCCAGTCACCTTGTAATCTCGTATGCCGTC	control	10	Unknown
ERR1039288	unknown region	Illumina HiSeq 2000	12374139	9083157	228708	Integrated multi-omics analysis of oligodendroglial tumours identifies three subgroups of 1p/19q co-deleted gliomas	35	ACGGGCTAATATTTATCGGTGGAGCATC	control	10	Unknown
ERR1039290	unknown region	Illumina HiSeq 2000	12091490	8883156	180610	Integrated multi-omics analysis of oligodendroglial tumours identifies three subgroups of 1p/19q co-deleted gliomas	35	ACGGGCTAATATTTATCGGTGGAGCATC	control	10	Unknown
ERR1039291	unknown region	Illumina HiSeq 2000	8038491	5608014	178205	Integrated multi-omics analysis of oligodendroglial tumours identifies three subgroups of 1p/19q co-deleted gliomas	35	ACGGGCTAATATTTATCGGTGGAGCATC	control	10	Unknown
ERR1039451	unknown region	Illumina HiSeq 2000	12978520	7263852	184379	Integrated multi-omics analysis of oligodendroglial tumours identifies three subgroups of 1p/19q co-deleted gliomas	35	ACGGGCTAATATTTATCGGTGGAGCATC	control	10	Unknown
ERR1039452	unknown region	Illumina HiSeq 2000	16910763	9664801	197823	Integrated multi-omics analysis of oligodendroglial tumours identifies three subgroups of 1p/19q co-deleted gliomas	35	ACGGGCTAATATTTATCGGTGGAGCATC	control	10	Unknown
ERR1039453	unknown region	Illumina HiSeq 2000	12567167	7113612	186925	Integrated multi-omics analysis of oligodendroglial tumours identifies three subgroups of 1p/19q co-deleted gliomas	35	ACGGGCTAATATTTATCGGTGGAGCATC	control	10	Unknown
ERR1039454	unknown region	Illumina HiSeq 2000	17341473	9909532	241841	Integrated multi-omics analysis of oligodendroglial tumours identifies three subgroups of 1p/19q co-deleted gliomas	35	ACGGGCTAATATTTATCGGTGGAGCATC	control	10	Unknown
ERR1039455	unknown region	Illumina HiSeq 2000	16715813	9563853	232073	Integrated multi-omics analysis of oligodendroglial tumours identifies three subgroups of 1p/19q co-deleted gliomas	35	ACGGGCTAATATTTATCGGTGGAGCATC	control	10	Unknown
ERR1039456	unknown region	Illumina HiSeq 2000	14978304	8404082	270635	Integrated multi-omics analysis of oligodendroglial tumours identifies three subgroups of 1p/19q co-deleted gliomas	35	ACGGGCTAATATTTATCGGTGGAGCATC	control	10	Unknown

### Sheet: TableS1.2
Table S1.2 The gene and protein expression profiles of different regions of brains in PD patients and normal controls.
GEO Accession	Brain Region	No. of PD samples	No. of control samples	Platform	No. of downregulated genes(FDR)	No. of downregulated genes(pvalue)	Pubmed ID of Original Publication
GSE68719	Brain prefrontal cortex (Brodmann Area 9)	29	44	Illumina HiSeq 2000	525	2200	26793951
GSE20168	Brain prefrontal cortex (Brodmann Area 9)	15	14	Affymetrix Human Genome U133A Array	111	1738	15965975, 20926834
GSE20292	Substantia nigra	18	11	Affymetrix Human Genome U133A Array	2	971	15965975, 20926834
GSE110716	Cingulate gyrus	8	8	Illumina NextSeq 1000	21	697	29986767
GSE130752	Subventricular zone	8	14	Illumina NextSeq 500	0	205	31159890
GSE20291	Postmortem brain putamen	20	15	Affymetrix Human Genome U133A Array	0	393	15965975, 20926834
GSE7621	Substantia nigra	9	16	Affymetrix Human Genome U133A Array	0	2301	17571925

### Sheet: TableS1.3
Table S1.3 The PAR-CLIP sequencing profiles used to predict targets for original and edited miRNAs.
SRA Accession No.	GEO Accession	Tissue or cell line	No. of raw Reads	No. of valid reads	Platform	Pubmed ID of Original Publication
SRR048973	GSM545212	HEK 293	4155911	1408525	Illumina Genome Analyzer	20371350
SRR048974	GSM545213	HEK 293	4588647	293417	Illumina Genome Analyzer	20371350
SRR048975	GSM545213	HEK 293	4122692	136692	Illumina Genome Analyzer	20371350
SRR048976	GSM545214	HEK 293	6434465	794068	Illumina Genome Analyzer	20371350
SRR048977	GSM545214	HEK 293	4856438	19715	Illumina Genome Analyzer	20371350
SRR048978	GSM545215	HEK 293	3779615	112450	Illumina Genome Analyzer	20371350
SRR048979	GSM545215	HEK 293	5910153	910521	Illumina Genome Analyzer	20371350
SRR650318	GSM1065667	HEK 293	28451979	8669789	Illumina Genome Analyzer IIx	23446348
SRR650319	GSM1065668	HEK 293	19388137	9044228	Illumina Genome Analyzer IIx	23446348
SRR650320	GSM1065669	HEK 293	17964796	3034331	Illumina Genome Analyzer IIx	23446348
SRR650321	GSM1065670	HEK 293	32246213	15699447	Illumina Genome Analyzer IIx	23446348
