## Supplementary Table S7 for "Characterizing relevant microRNA editing sites in Parkinson’s disease"

### Sheet: DATA Fig. 2a
The editing levels of five A-to-I editing sites with significantly different editing levels in PC and PD-PC samples. The editing levels of the M/E sites were retrieved from Table S2.1. The differences of editing levels between PD and PD-PC samples was calculated with the Mann-Whitney U-test.
Editing_Sites_ID	hsa-mir-497_25_A_g-PC	hsa-mir-497_25_A_g-PD-PC	hsa-mir-1251_10_A_g-PC	hsa-mir-1251_10_A_g-PD-PC	hsa-mir-1301_52_A_g-PC	hsa-mir-1301_52_A_g-PD-PC	hsa-let-7a-2_28_A_g-PC	hsa-let-7a-2_28_A_g-PD-PC	hsa-mir-411_20_A_g-PC	hsa-mir-411_20_A_g-PD-PC
ME_Percent	0.111	0.156	0.16	0.16	0.107	0.111	0.435	0.405	0.225	0.233
	0.103	0.091	0.139	0.178	0.118	0.088	0.388	0.333	0.223	0.226
	0.123	0.15	0.121	0.176	0.095	0.117	0.453	0.439	0.212	0.207
	0.119	0.134	0.118	0.247	0.142	0.139	0.397	0.408	0.236	0.218
	0.118	0.139	0.094	0.103	0.125	0.107	0.31	0.403	0.227	0.216
	0.127	0.139	0.078	0.265	0.135	0.104	0.434	0.332	0.334	0.215
	0.155	0.121	0.157	0.179	0.089	0.119	0.37	0.418	0.263	0.234
	0.133	0.101	0.159	0.185	0.11	0.132	0.34	0.376	0.206	0.232
	0.118	0.139	0.067	0.152	0.094	0.11	0.4	0.384	0.21	0.221
	0.044	0.137	0.075	0.144	0.089	0.11	0.401	0.427	0.243	0.19
	0.03	0.157	0.139	0.146	0.092	0.12	0.509	0.328	0.261	0.213
	0.096	0.139	0.169	0.188	0.075	0.109	0.481	0.39	0.244	0.237
	0.032	0.116	0.087	0.225	0.073	0.12	0.5	0.385	0.232	0.224
	0.05	0.145	0.104	0.231	0.089	0.125	0.475	0.407	0.24	0.234
	0.029	0.134	0.114	0.2	0.042	0.159	0.48	0.374	0.232	0.229
	0.046	0.128	0.05	0.109	0.133	0.112	0.358	0.368	0.239	0.222
	0.04	0.107	0.103	0.167	0.092	0.106	0.478	0.414	0.239	0.223
	0.076	0.112	0.081	0.169	0.131	0.11	0.487	0.289	0.236	0.198
	0.043	0.103	0.25	0.081	0.105	0.313	0.454	0.361	0.244	0.239
	0.035	0.112	0.203	0.257	0.074	0.103	0.425	0.416	0.247	0.265
	0.044	0.148	0.082	0.215	0.103	0.116	0.408	0.439	0.222	0.219
	0.044	0.096	0.11	0.158	0.105	0.101	0.486	0.408	0.26	0.218
	0.077	0.122	0.2	0.2	0.116	0.09	0.448	0.466	0.247	0.226
	0.09	0.13	0.228	0.316	0.105	0.113	0.415	0.441	0.251	0.219
	0.076	0.12	0.109	0.208	0.058	0.106	0.454	0.47	0.225	0.246
	0.061	0.135	0.108	0.14	0.065	0.119	0.492	0.439	0.241	0.237
	0.096	0.108	0.096	0.156	0.085	0.136	0.547	0.352	0.259	0.234
	0.191	0.113	0.086	0.164	0.113	0.097	0.642	0.325	0.355	0.229
	0.069	0.147	0.103	0.205	0.074	0.112	0.423	0.464	0.261	0.227
	0.079		0.081		0.075		0.476		0.249
	0.061		0.125		0.068		0.582		0.309
	0.094		0.149		0.087		0.54		0.293
	0.116		0.111		0.114		0.336		0.312
	0.14		0.127		0.13		0.395		0.231
	0.071		0.107		0.109		0.421		0.242
	0.044		0.171		0.098		0.39		0.228
P_value	0.000165599		0.000306763		0.0140883		0.0168949		0.00174655

### Sheet: DATA Fig. 2b
The editing levels of 8 M/E sites with significantly different editing levels in PC and PD-PC samples. The editing levels of the M/E sites were retrieved from Table S2.1. The differences of editing levels between PD and PD-PC samples was calculated with the Mann-Whitney U-test.
Editing_Sites_ID	hsa-mir-100_25_C_u-PC	hsa-mir-100_25_C_u-PD-PC	hsa-mir-125b-1_25_C_u-PC	hsa-mir-125b-1_25_C_u-PD-PC	hsa-mir-125b-2_27_C_u-PC	hsa-mir-125b-2_27_C_u-PD-PC	hsa-mir-219a-1_35_C_u-PC	hsa-mir-219a-1_35_C_u-PD-PC	hsa-mir-26a-1_9_G_--PC	hsa-mir-26a-1_9_G_--PD-PC	hsa-mir-30a_31_U_-PC	hsa-mir-30a_31_U_-PD-PC	hsa-mir-135a-2_36_U_c-PC	hsa-mir-135a-2_36_U_c-PD-PC	hsa-mir-598_80_U_c-PC	hsa-mir-598_80_U_c-PD-PC
ME_Percent	0.079181	0.079181	0.431364	0.431364	0.431364	0.431364	0.556303	0.623249	1.45484	1.19312	0	0.986772	0	0	0.255273	0.278754
	0.079181	0.113943	0.380211	0.447158	0.380211	0.447158	0.643453	0.633468	1.00432	1.0899	0.886491	1.17026	0	0	0.255273	0.230449
	0.113943	0.079181	0.414973	0.39794	0.414973	0.39794	0.623249	0.633468	0.838849	1.17609	1.09691	1.37291	0	0	0.255273	0.278754
	0.079181	0.079181	0.414973	0.380211	0.414973	0.380211	0.591065	0.633468	0.69897	0.69897	1.04139	1.30535	0	0	0.146128	0.255273
	0.113943	0.113943	0.414973	0.431364	0.414973	0.431364	0.69897	0.633468	1.29226	0.60206	1.33646	1.2833	0	0	0.255273	0.322219
	0.113943	0.079181	0.491362	0.431364	0.491362	0.431364	0.477121	0.653213	0.681241	0	0.681241	0.924279	0	0	0.20412	0.30103
	0.079181	0.113943	0.414973	0.447158	0.414973	0.447158	0.531479	0.60206	0.78533	0.763428	0.69897	0	0	0	0.30103	0.278754
	0.079181	0.146128	0.414973	0.491362	0.414973	0.491362	0.60206	0.568202	1.04922	1.31387	1.11727	1.39794	0	0.079181	0.20412	0.278754
	0.146128	0.113943	0.518514	0.50515	0.50515	0.50515	0.579784	0.623249	0.94939	1.20951	1.32222	1.20412	0	0	0.255273	0.20412
	0.518514	0.113943	0.770852	0.491362	0.770852	0.477121	0.633468	0.681241	0.716003	0.995635	1.11394	1.06819	0	0	0	0.230449
	0.447158	0.113943	0.838849	0.50515	0.838849	0.491362	0.724276	0.69897	0.041393	1.01284	1.2833	1.32222	0	0	0.079181	0.20412
	0.278754	0.113943	0.724276	0.491362	0.724276	0.491362	0.755875	0.612784	0.431364	1.2878	0.886491	1.32222	0	0	0.113943	0.322219
	0.851258	0.113943	0.929419	0.447158	0.929419	0.447158	0.929419	0.544068	0.755875	0.968483	0.90309	1.26482	0	0	0.041393	0.113943
	0.361728	0.113943	0.763428	0.39794	0.763428	0.39794	0.70757	0.672098	0.113943	1.08279	0.681241	1.30103	0	0.146128	0.041393	0.30103
	1.04139	0.079181	0.913814	0.414973	0.913814	0.39794	0.80618	0.544068	0.778151	0.968483	0.69897	1.24797	0	0.079181	0.041393	0.20412
	0.518514	0.079181	0.778151	0.447158	0.778151	0.447158	0.612784	0.579784	0.633468	1.17026	0.770852	0.672098	0	0	0.041393	0.20412
	0.39794	0.079181	0.78533	0.477121	0.778151	0.462398	0.732394	0.60206	0.278754	0.60206	0.908485	1.20412	0	0	0.041393	0.20412
	0.30103	0.113943	0.724276	0.477121	0.716003	0.477121	0.763428	0.633468	0.255273	1.06446	0.954243	1.26007	0	0	0.041393	0.230449
	0.653213	0.113943	0.939519	0.447158	0.934498	0.447158	0.716003	0.568202	0.748188	1.19312	0.826075	0.799341	0	0.079181	0.041393	0.176091
	0.568202	0.113943	0.724276	0.50515	0.724276	0.50515	0.681241	0.568202	0.681241	1.09342	0.724276	1.32222	0	0	0.079181	0.255273
	0.431364	0.113943	0.819544	0.447158	0.812913	0.447158	0.832509	0.60206	0.20412	0.643453	0	1.34635	0	0	0.113943	0.176091
	0.69897	0.113943	0.934498	0.462398	0.929419	0.462398	0.716003	0.612784	0.812913	1.16732	0.568202	0.838849	0	0.079181	0.041393	0.230449
	0.414973	0.113943	0.70757	0.431364	0.70757	0.431364	0.60206	0.568202	0.255273	0.908485	0.908485	1.32222	0	0	0.113943	0.146128
	0.113943	0.113943	0.39794	0.462398	0.39794	0.462398	0.633468	0.591065	0.716003	1.01703	1.08279	1.18469	0	0	0.079181	0.322219
	0.491362	0.113943	0.826075	0.431364	0.826075	0.431364	0.770852	0.568202	0.146128	0.886491	0.690196	0.939519	0	0	0.041393	0.278754
	0.568202	0.113943	0.851258	0.491362	0.851258	0.477121	0.612784	0.591065	0.612784	1.1959	1.03743	1.2833	0	0	0.113943	0.322219
	0.255273	0.113943	0.748188	0.462398	0.748188	0.462398	0.716003	0.568202	0.447158	1.48001	0	1.18469	0	0.079181	0.176091	0.146128
	0.322219	0.113943	0.934498	0.462398	0.934498	0.462398	0.50515	0.556303	1.30535	1.22531	0.819544	1.29666	0	0	0.041393	0.278754
	0.342423	0.113943	0.740363	0.431364	0.740363	0.431364	0.643453	0.60206	0.176091	1.13033	0.544068	0.886491	0	0	0.146128	0.278754
	0.322219		0.748188		0.748188		0.653213		0.518514		0.812913		0		0.079181
	0.39794		0.792392		0.792392		0.681241		0.361728		0.60206		0		0.079181
	0.477121		0.845098		0.845098		0.633468		0.113943		0		0		0.113943
	0.079181		0.462398		0.462398		0.431364		0.633468		1.10721		0		0.176091
	0.079181		0.462398		0.462398		0.612784		1.23805		0.977724		0		0.176091
	0.39794		0.662758		0.662758		0.579784		0.380211		1.1959		0		0.113943
	0.60206		0.90309		0.90309		0.869232		0.380211		0.778151		0		0
P_value	0.00080823		0.00168582		0.00139956		0.0332027		0.00107473		0.000627635		0.031005		5.36439e-05
