## Supplementary Table S10 for "Characterizing relevant microRNA editing sites in Parkinson’s disease"

### Sheet: Extended Data Fig. 1a
The categories of signicant M/E sites in miRNAs. The A-to-G, C-to-U and Other M/E sites in Table S2.1 were classified to twenty types based on their original and edited nucleotide.
Type	Editing_Sites_ID	Total
A_c	hsa-mir-499a_38_A_c;hsa-mir-139_48_A_c;hsa-mir-485_51_A_c;hsa-mir-374a_17_A_c;hsa-mir-935_62_A_c;hsa-mir-410_55_A_c;hsa-mir-30d_11_A_c;hsa-mir-505_56_A_c;hsa-mir-451a_28_A_c;hsa-let-7a-3_20_A_c;hsa-mir-5683_15_A_c;hsa-mir-30a_11_A_c;hsa-mir-383_12_A_c;hsa-mir-139_12_A_c;hsa-mir-30c-2_12_A_c;hsa-mir-340_21_A_c;hsa-mir-204_44_A_c;hsa-mir-30a_52_A_c;hsa-mir-655_66_A_c;hsa-mir-377_50_A_c;hsa-mir-146a…	104
A_g	hsa-mir-497_83_A_g;hsa-mir-376a-1_9_A_g;hsa-mir-503_7_A_g;hsa-let-7b_15_A_g;hsa-mir-381_52_A_g;hsa-mir-589_66_A_g;hsa-mir-625_58_A_g;hsa-mir-301a_33_A_g;hsa-mir-889_62_A_g;hsa-mir-1260b_18_A_g;hsa-mir-4433a_70_A_g;hsa-mir-7977_6_A_g;hsa-mir-3120_58_A_g;hsa-mir-379_10_A_g;hsa-mir-4662a_8_A_g;hsa-mir-376c_48_A_g;hsa-mir-1252_26_A_g;hsa-mir-708_62_A_g;hsa-mir-200b_61_A_g;hsa-mir-301b_65_A_g;hsa-mir-…	47
A_u	NA	0
A_-	hsa-mir-365a_76_A_-;hsa-mir-365b_88_A_-;hsa-mir-331_80_A_-;hsa-mir-153-2_26_A_-;	4
C_a	hsa-mir-6882_64_C_a;hsa-mir-483_66_C_a;hsa-mir-532_45_C_a;hsa-mir-6803_63_C_a;	4
C_g	hsa-mir-181c_36_C_g;hsa-mir-26a-1_8_C_g;	2
C_u	hsa-mir-3653_42_C_u;hsa-mir-1249_54_C_u;hsa-mir-18a_22_C_u;hsa-mir-889_21_C_u;hsa-mir-365a_64_C_u;hsa-mir-301a_15_C_u;hsa-mir-129-2_76_C_u;hsa-mir-1249_53_C_u;hsa-mir-181b-2_27_C_u;hsa-mir-219a-2_72_C_u;hsa-mir-1249_52_C_u;hsa-mir-29b-2_20_C_u;hsa-mir-342_79_C_u;hsa-mir-1249_51_C_u;hsa-mir-365b_76_C_u;hsa-mir-142_30_C_u;hsa-mir-1249_50_C_u;hsa-mir-296_20_C_u;hsa-mir-1249_49_C_u;hsa-mir-1249_55_C_…	26
C_-	hsa-mir-151b_81_C_-;hsa-mir-1229_67_C_-;hsa-mir-181c_36_C_-;hsa-mir-26a-1_8_C_-;	4
G_a	hsa-mir-484_27_G_a;hsa-mir-93_20_G_a;hsa-mir-532_72_G_a;hsa-mir-3943_43_G_a;hsa-mir-92a-1_22_G_a;	5
G_c	hsa-mir-323a_65_G_c;hsa-mir-362_58_G_c;hsa-mir-629_31_G_c;hsa-mir-9-2_41_G_c;hsa-mir-486-1_53_G_c;hsa-mir-20a_23_G_c;hsa-mir-1-2_28_G_c;hsa-mir-486-2_50_G_c;	8
G_u	hsa-mir-126_76_G_u;hsa-let-7d_22_G_u;hsa-mir-221_81_G_u;hsa-mir-25_76_G_u;hsa-mir-125b-2_73_G_u;hsa-mir-4454_4_G_u;hsa-mir-7-1_64_G_u;hsa-mir-342_76_G_u;	8
G_-	hsa-mir-210_86_G_-;hsa-mir-5193_80_G_-;hsa-mir-760_33_G_-;hsa-mir-219a-2_63_G_-;hsa-mir-22_73_G_-;hsa-mir-338_63_G_-;hsa-mir-26a-1_9_G_-;	7
U_a	hsa-mir-23a_63_U_a;hsa-mir-125b-1_39_U_a;hsa-mir-23c_79_U_a;hsa-mir-361_60_U_a;	4
U_c	hsa-mir-1298_38_U_c;hsa-mir-219a-2_81_U_c;hsa-mir-211_41_U_c;hsa-mir-135a-1_30_U_c;hsa-mir-181b-2_28_U_c;hsa-mir-7-3_88_U_c;hsa-mir-299_28_U_c;hsa-mir-144_63_U_c;hsa-mir-598_80_U_c;hsa-mir-135a-2_36_U_c;	10
U_g	hsa-mir-1260a_22_U_g;	1
U_-	hsa-mir-15a_30_U_-;hsa-mir-30a_31_U_-;	2
-_a	NA	0
-_c	NA	0
-_g	hsa-mir-125b-2_42_-_g	1
-_c	NA	0
Sum		237

### Sheet: Extended Data Fig. 1b
The distribution of the numbers of pre-miRNAs with different numbers of 5_-, 3_-editing and Central editing sites.
3'-precursor	Number of editing events			5'-precursor	Number of editing events			Central	Number of editing events
hsa-mir-1-1	1			hsa-let-7a-1	1			hsa-let-7a-1	1
hsa-mir-1179	1			hsa-let-7a-2	1			hsa-let-7a-3	1
hsa-mir-1-2	1			hsa-let-7a-3	1			hsa-let-7b	1
hsa-mir-122	1			hsa-let-7b	1			hsa-let-7e	1
hsa-mir-1226	1			hsa-let-7c	1			hsa-let-7g	1
hsa-mir-1260b	1			hsa-let-7d	1			hsa-mir-100	1
hsa-mir-1287	1			hsa-let-7f-1	1			hsa-mir-1185-1	1
hsa-mir-1292	1			hsa-let-7f-2	1			hsa-mir-1185-2	1
hsa-mir-1298	1			hsa-let-7g	1			hsa-mir-1-2	1
hsa-mir-141	1			hsa-mir-100	1			hsa-mir-1229	1
hsa-mir-183	1			hsa-mir-101-1	1			hsa-mir-1252	1
hsa-mir-18b	1			hsa-mir-101-2	1			hsa-mir-126	1
hsa-mir-1908	1			hsa-mir-103a-2	1			hsa-mir-1260a	1
hsa-mir-190b	1			hsa-mir-107	1			hsa-mir-1260b	1
hsa-mir-194-1	1			hsa-mir-124-1	1			hsa-mir-1298	1
hsa-mir-196a-2	1			hsa-mir-124-2	1			hsa-mir-1301	1
hsa-mir-196b	1			hsa-mir-124-3	1			hsa-mir-130b	1
hsa-mir-19a	1			hsa-mir-125a	1			hsa-mir-132	1
hsa-mir-200a	1			hsa-mir-127	1			hsa-mir-135a-1	1
hsa-mir-200b	1			hsa-mir-128-2	1			hsa-mir-135a-2	1
hsa-mir-203b	1			hsa-mir-129-2	1			hsa-mir-136	1
hsa-mir-2114	1			hsa-mir-1307	1			hsa-mir-140	1
hsa-mir-224	1			hsa-mir-137	1			hsa-mir-143	1
hsa-mir-23c	1			hsa-mir-138-1	1			hsa-mir-144	1
hsa-mir-2681	1			hsa-mir-142	1			hsa-mir-146a	1
hsa-mir-302a	1			hsa-mir-145	1			hsa-mir-146b	1
hsa-mir-302b	1			hsa-mir-149	1			hsa-mir-153-2	1
hsa-mir-3124	1			hsa-mir-152	1			hsa-mir-15a	1
hsa-mir-3145	1			hsa-mir-153-1	1			hsa-mir-17	1
hsa-mir-3158-1	1			hsa-mir-153-2	1			hsa-mir-185	1
hsa-mir-3160-1	1			hsa-mir-181a-1	1			hsa-mir-186	1
hsa-mir-3160-2	1			hsa-mir-192	1			hsa-mir-18a	1
hsa-mir-3162	1			hsa-mir-19b-1	1			hsa-mir-199a-1	1
hsa-mir-3177	1			hsa-mir-19b-2	1			hsa-mir-199a-2	1
hsa-mir-3180-1	1			hsa-mir-21	1			hsa-mir-199b	1
hsa-mir-3180-2	1			hsa-mir-212	1			hsa-mir-200b	1
hsa-mir-3180-3	1			hsa-mir-22	1			hsa-mir-203a	1
hsa-mir-320b-1	1			hsa-mir-221	1			hsa-mir-20a	1
hsa-mir-3611	1			hsa-mir-222	1			hsa-mir-21	1
hsa-mir-362	1			hsa-mir-23a	1			hsa-mir-210	1
hsa-mir-3677	1			hsa-mir-23b	1			hsa-mir-211	1
hsa-mir-3691	1			hsa-mir-25	1			hsa-mir-23b	1
hsa-mir-374c	1			hsa-mir-26b	1			hsa-mir-23c	1
hsa-mir-376a-2	1			hsa-mir-27a	1			hsa-mir-24-1	1
hsa-mir-376c	1			hsa-mir-27b	1			hsa-mir-24-2	1
hsa-mir-378d-1	1			hsa-mir-301a	1			hsa-mir-25	1
hsa-mir-4461	1			hsa-mir-30d	1			hsa-mir-2682	1
hsa-mir-449a	1			hsa-mir-32	1			hsa-mir-27a	1
hsa-mir-450b	1			hsa-mir-320a	1			hsa-mir-27b	1
hsa-mir-4638	1			hsa-mir-330	1			hsa-mir-296	1
hsa-mir-4647	1			hsa-mir-335	1			hsa-mir-299	1
hsa-mir-4667	1			hsa-mir-338	1			hsa-mir-29b-2	1
hsa-mir-4685	1			hsa-mir-340	1			hsa-mir-30b	1
hsa-mir-4716	1			hsa-mir-34a	1			hsa-mir-31	1
hsa-mir-489	1			hsa-mir-34c	1			hsa-mir-3120	1
hsa-mir-5010	1			hsa-mir-3605	1			hsa-mir-323a	1
hsa-mir-5187	1			hsa-mir-374a	1			hsa-mir-329-1	1
hsa-mir-541	1			hsa-mir-374b	1			hsa-mir-329-2	1
hsa-mir-544a	1			hsa-mir-376c	1			hsa-mir-331	1
hsa-mir-548e	1			hsa-mir-379	1			hsa-mir-337	1
hsa-mir-551b	1			hsa-mir-410	1			hsa-mir-338	1
hsa-mir-552	1			hsa-mir-411	1			hsa-mir-340	1
hsa-mir-5680	1			hsa-mir-424	1			hsa-mir-362	1
hsa-mir-5687	1			hsa-mir-4454	1			hsa-mir-3622a	1
hsa-mir-589	1			hsa-mir-486-1	1			hsa-mir-3653	1
hsa-mir-627	1			hsa-mir-487b	1			hsa-mir-369	1
hsa-mir-629	1			hsa-mir-495	1			hsa-mir-374a	1
hsa-mir-6503	1			hsa-mir-497	1			hsa-mir-374b	1
hsa-mir-651	1			hsa-mir-499a	1			hsa-mir-376b	1
hsa-mir-6511a-1	1			hsa-mir-607	1			hsa-mir-376c	1
hsa-mir-6511a-2	1			hsa-mir-744	1			hsa-mir-380	1
hsa-mir-6511a-3	1			hsa-mir-92a-1	1			hsa-mir-3943	1
hsa-mir-6511a-4	1			hsa-mir-92b	1			hsa-mir-409	1
hsa-mir-6513	1			hsa-mir-9-3	1			hsa-mir-410	1
hsa-mir-664a	1			hsa-mir-935	1			hsa-mir-4433a	1
hsa-mir-664b	1			hsa-mir-95	1			hsa-mir-4454	1
hsa-mir-6731	1			hsa-mir-98	1			hsa-mir-4662a	1
hsa-mir-6740	1			hsa-mir-99b	1			hsa-mir-483	1
hsa-mir-6742	1			hsa-mir-103a-1	2			hsa-mir-484	1
hsa-mir-6757	1			hsa-mir-125b-1	2			hsa-mir-485	1
hsa-mir-6764	1			hsa-mir-125b-2	2			hsa-mir-486-1	1
hsa-mir-6780a	1			hsa-mir-126	2			hsa-mir-486-2	1
hsa-mir-6780b	1			hsa-mir-128-1	2			hsa-mir-495	1
hsa-mir-6788	1			hsa-mir-130b	2			hsa-mir-499a	1
hsa-mir-6801	1			hsa-mir-132	2			hsa-mir-501	1
hsa-mir-6803	1			hsa-mir-143	2			hsa-mir-503	1
hsa-mir-6810	1			hsa-mir-181a-2	2			hsa-mir-505	1
hsa-mir-6841	1			hsa-mir-181c	2			hsa-mir-5193	1
hsa-mir-6883	1			hsa-mir-190a	2			hsa-mir-5683	1
hsa-mir-6884	1			hsa-mir-191	2			hsa-mir-574	1
hsa-mir-6891	1			hsa-mir-197	2			hsa-mir-582	1
hsa-mir-7109	1			hsa-mir-218-1	2			hsa-mir-598	1
hsa-mir-7111	1			hsa-mir-218-2	2			hsa-mir-625	1
hsa-mir-7706	1			hsa-mir-29a	2			hsa-mir-641	1
hsa-mir-877	1			hsa-mir-29c	2			hsa-mir-655	1
hsa-mir-891a	1			hsa-mir-30a	2			hsa-mir-660	1
hsa-mir-937	1			hsa-mir-30b	2			hsa-mir-6803	1
hsa-mir-941-2	1			hsa-mir-30c-1	2			hsa-mir-6882	1
hsa-mir-941-4	1			hsa-mir-30c-2	2			hsa-mir-7-3	1
hsa-mir-941-5	1			hsa-mir-30e	2			hsa-mir-760	1
hsa-mir-942	1			hsa-mir-342	2			hsa-mir-766	1
hsa-mir-943	1			hsa-mir-451a	2			hsa-mir-769	1
hsa-mir-944	1			hsa-mir-99a	2			hsa-mir-7975	1
hsa-mir-105-1	2			hsa-mir-139	3			hsa-mir-7977	1
hsa-mir-105-2	2			hsa-mir-26a-2	3			hsa-mir-873	1
hsa-mir-10b	2							hsa-mir-874	1
hsa-mir-1185-1	2							hsa-mir-9-2	1
hsa-mir-1185-2	2							hsa-mir-92a-1	1
hsa-mir-1247	2							hsa-mir-93	1
hsa-mir-1250	2							hsa-mir-935	1
hsa-mir-1251	2							hsa-mir-940	1
hsa-mir-1264	2							hsa-let-7a-2	2
hsa-mir-1286	2							hsa-let-7c	2
hsa-mir-133a-1	2							hsa-let-7d	2
hsa-mir-133a-2	2							hsa-mir-1251	2
hsa-mir-1468	2							hsa-mir-125b-1	2
hsa-mir-1911	2							hsa-mir-129-2	2
hsa-mir-1912	2							hsa-mir-139	2
hsa-mir-193b	2							hsa-mir-142	2
hsa-mir-194-2	2							hsa-mir-151a	2
hsa-mir-19b-2	2							hsa-mir-151b	2
hsa-mir-203a	2							hsa-mir-181b-2	2
hsa-mir-2355	2							hsa-mir-181c	2
hsa-mir-3120	2							hsa-mir-19a	2
hsa-mir-3151	2							hsa-mir-19b-1	2
hsa-mir-32	2							hsa-mir-19b-2	2
hsa-mir-320b-2	2							hsa-mir-204	2
hsa-mir-33b	2							hsa-mir-219a-1	2
hsa-mir-3909	2							hsa-mir-22	2
hsa-mir-4326	2							hsa-mir-221	2
hsa-mir-452	2							hsa-mir-23a	2
hsa-mir-4723	2							hsa-mir-301a	2
hsa-mir-486-2	2							hsa-mir-301b	2
hsa-mir-496	2							hsa-mir-30c-1	2
hsa-mir-5001	2							hsa-mir-30c-2	2
hsa-mir-5006	2							hsa-mir-30d	2
hsa-mir-503	2							hsa-mir-30e	2
hsa-mir-5193	2							hsa-mir-335	2
hsa-mir-5196	2							hsa-mir-342	2
hsa-mir-522	2							hsa-mir-361	2
hsa-mir-542	2							hsa-mir-365a	2
hsa-mir-545	2							hsa-mir-365b	2
hsa-mir-548aw	2							hsa-mir-376a-1	2
hsa-mir-548k	2							hsa-mir-376a-2	2
hsa-mir-5682	2							hsa-mir-377	2
hsa-mir-5699	2							hsa-mir-379	2
hsa-mir-577	2							hsa-mir-383	2
hsa-mir-585	2							hsa-mir-421	2
hsa-mir-592	2							hsa-mir-451a	2
hsa-mir-6132	2							hsa-mir-488	2
hsa-mir-642a	2							hsa-mir-497	2
hsa-mir-6507	2							hsa-mir-532	2
hsa-mir-6516	2							hsa-mir-589	2
hsa-mir-655	2							hsa-mir-708	2
hsa-mir-6734	2							hsa-mir-7-1	2
hsa-mir-676	2							hsa-mir-125b-2	3
hsa-mir-6785	2							hsa-mir-26a-1	3
hsa-mir-6881	2							hsa-mir-30a	3
hsa-mir-760	2							hsa-mir-411	3
hsa-mir-889	2							hsa-mir-539	3
hsa-let-7c	3							hsa-mir-664a	3
hsa-mir-10a	3							hsa-mir-381	4
hsa-mir-1228	3							hsa-mir-889	4
hsa-mir-1343	3							hsa-mir-219a-2	5
hsa-mir-135a-1	3							hsa-mir-1249	7
hsa-mir-146a	3
hsa-mir-148a	3
hsa-mir-150	3
hsa-mir-15b	3
hsa-mir-182	3
hsa-mir-188	3
hsa-mir-19b-1	3
hsa-mir-20b	3
hsa-mir-299	3
hsa-mir-3065	3
hsa-mir-323b	3
hsa-mir-365a	3
hsa-mir-365b	3
hsa-mir-370	3
hsa-mir-377	3
hsa-mir-3943	3
hsa-mir-4254	3
hsa-mir-487a	3
hsa-mir-494	3
hsa-mir-495	3
hsa-mir-499a	3
hsa-mir-502	3
hsa-mir-504	3
hsa-mir-505	3
hsa-mir-543	3
hsa-mir-6716	3
hsa-mir-767	3
hsa-mir-935	3
hsa-mir-98	3
hsa-let-7a-2	4
hsa-mir-106a	4
hsa-mir-1229	4
hsa-mir-1271	4
hsa-mir-1306	4
hsa-mir-130b	4
hsa-mir-151b	4
hsa-mir-181d	4
hsa-mir-197	4
hsa-mir-219a-1	4
hsa-mir-2276	4
hsa-mir-2277	4
hsa-mir-23a	4
hsa-mir-2682	4
hsa-mir-26a-1	4
hsa-mir-31	4
hsa-mir-3117	4
hsa-mir-3200	4
hsa-mir-326	4
hsa-mir-337	4
hsa-mir-34b	4
hsa-mir-3605	4
hsa-mir-374a	4
hsa-mir-376a-1	4
hsa-mir-380	4
hsa-mir-4446	4
hsa-mir-451a	4
hsa-mir-454	4
hsa-mir-4787	4
hsa-mir-486-1	4
hsa-mir-487b	4
hsa-mir-500a	4
hsa-mir-501	4
hsa-mir-590	4
hsa-mir-641	4
hsa-mir-6511b-1	4
hsa-mir-6511b-2	4
hsa-mir-652	4
hsa-mir-6794	4
hsa-mir-766	4
hsa-mir-940	4
hsa-mir-95	4
hsa-mir-100	5
hsa-mir-1180	5
hsa-mir-1301	5
hsa-mir-130a	5
hsa-mir-135a-2	5
hsa-mir-144	5
hsa-mir-149	5
hsa-mir-154	5
hsa-mir-195	5
hsa-mir-210	5
hsa-mir-2110	5
hsa-mir-214	5
hsa-mir-218-1	5
hsa-mir-223	5
hsa-mir-23b	5
hsa-mir-24-1	5
hsa-mir-2467	5
hsa-mir-301a	5
hsa-mir-335	5
hsa-mir-33a	5
hsa-mir-340	5
hsa-mir-346	5
hsa-mir-363	5
hsa-mir-374b	5
hsa-mir-375	5
hsa-mir-379	5
hsa-mir-381	5
hsa-mir-424	5
hsa-mir-431	5
hsa-mir-448	5
hsa-mir-483	5
hsa-mir-484	5
hsa-mir-493	5
hsa-mir-539	5
hsa-mir-598	5
hsa-mir-660	5
hsa-mir-668	5
hsa-mir-7-2	5
hsa-mir-7-3	5
hsa-let-7a-1	6
hsa-let-7d	6
hsa-let-7e	6
hsa-let-7f-2	6
hsa-mir-103a-2	6
hsa-mir-107	6
hsa-mir-1224	6
hsa-mir-129-2	6
hsa-mir-1296	6
hsa-mir-136	6
hsa-mir-137	6
hsa-mir-148b	6
hsa-mir-152	6
hsa-mir-155	6
hsa-mir-16-1	6
hsa-mir-184	6
hsa-mir-187	6
hsa-mir-190a	6
hsa-mir-199b	6
hsa-mir-20a	6
hsa-mir-218-2	6
hsa-mir-24-2	6
hsa-mir-25	6
hsa-mir-26a-2	6
hsa-mir-28	6
hsa-mir-29b-1	6
hsa-mir-30b	6
hsa-mir-320a	6
hsa-mir-345	6
hsa-mir-361	6
hsa-mir-378a	6
hsa-mir-382	6
hsa-mir-383	6
hsa-mir-410	6
hsa-mir-455	6
hsa-mir-490	6
hsa-mir-574	6
hsa-mir-582	6
hsa-mir-584	6
hsa-mir-708	6
hsa-mir-7-1	6
hsa-mir-92a-1	6
hsa-let-7a-3	7
hsa-let-7f-1	7
hsa-let-7i	7
hsa-mir-101-2	7
hsa-mir-103a-1	7
hsa-mir-124-2	7
hsa-mir-134	7
hsa-mir-146b	7
hsa-mir-153-1	7
hsa-mir-153-2	7
hsa-mir-15a	7
hsa-mir-186	7
hsa-mir-18a	7
hsa-mir-193a	7
hsa-mir-199a-1	7
hsa-mir-199a-2	7
hsa-mir-211	7
hsa-mir-26b	7
hsa-mir-29a	7
hsa-mir-29b-2	7
hsa-mir-30c-1	7
hsa-mir-323a	7
hsa-mir-329-1	7
hsa-mir-329-2	7
hsa-mir-342	7
hsa-mir-369	7
hsa-mir-433	7
hsa-mir-4525	7
hsa-mir-485	7
hsa-mir-488	7
hsa-mir-491	7
hsa-mir-497	7
hsa-mir-532	7
hsa-mir-758	7
hsa-mir-885	7
hsa-mir-92a-2	7
hsa-mir-93	7
hsa-mir-9-3	7
hsa-mir-124-1	8
hsa-mir-124-3	8
hsa-mir-128-2	8
hsa-mir-142	8
hsa-mir-185	8
hsa-mir-191	8
hsa-mir-192	8
hsa-mir-204	8
hsa-mir-22	8
hsa-mir-27b	8
hsa-mir-324	8
hsa-mir-34a	8
hsa-mir-3615	8
hsa-mir-432	8
hsa-mir-625	8
hsa-mir-744	8
hsa-mir-770	8
hsa-mir-874	8
hsa-mir-887	8
hsa-mir-9-1	8
hsa-mir-9-2	8
hsa-let-7g	9
hsa-mir-106b	9
hsa-mir-125a	9
hsa-mir-139	9
hsa-mir-181c	9
hsa-mir-212	9
hsa-mir-222	9
hsa-mir-27a	9
hsa-mir-30e	9
hsa-mir-328	9
hsa-mir-34c	9
hsa-mir-409	9
hsa-mir-423	9
hsa-mir-671	9
hsa-mir-769	9
hsa-mir-873	9
hsa-mir-92b	9
hsa-mir-99a	9
hsa-mir-101-1	10
hsa-mir-128-1	10
hsa-mir-140	10
hsa-mir-30c-2	10
hsa-mir-30d	10
hsa-mir-331	10
hsa-mir-411	10
hsa-mir-421	10
hsa-mir-628	10
hsa-let-7b	11
hsa-mir-127	11
hsa-mir-129-1	11
hsa-mir-132	11
hsa-mir-145	11
hsa-mir-16-2	11
hsa-mir-17	11
hsa-mir-21	11
hsa-mir-219a-2	11
hsa-mir-221	11
hsa-mir-30a	11
hsa-mir-330	11
hsa-mir-338	11
hsa-mir-339	11
hsa-mir-654	11
hsa-mir-126	12
hsa-mir-425	12
hsa-mir-143	13
hsa-mir-151a	13
hsa-mir-29c	13
hsa-mir-99b	13
hsa-mir-138-2	14
hsa-mir-181b-2	14
hsa-mir-125b-1	15
hsa-mir-138-1	15
hsa-mir-181a-1	15
hsa-mir-181a-2	15
hsa-mir-1307	16
hsa-mir-125b-2	17
hsa-mir-181b-1	19

### Sheet: Extended Data Fig. 1c
The percentage of different types of editing events that have signifcant Spearman correlation ρ with the ages of individuals in the PC and PD-PC groups. The original value was shown in Table S6, Fig. 1b. The Spearman correlation between editing levels and the sample ages for PC or PD-PC were calculated with the corr function in MatLab. The M/E sites with P-value less than 0.05 were considered to …
editing categories	all-PC	all-PD-PC	positive-PC	positive-PD-PC	negative-PC	negative-PD-PC
3'-A	48.9051	50	61.39	70.8333	27.6316	25.8065
3'-Other	13.8686	13.4328	9.65251	16.6667	21.0526	9.67742
3'-U	26.764	28.3582	20.8494	9.72222	36.8421	50
5'-Other	4.37956	3.73134	3.0888	0	6.57895	8.06452
A-to-I(G)	1.45985	0.746269	1.5444	0	1.31579	1.6129
C-to-U	0.729927	0	0	0	1.97368	0
other	1.45985	0.746269	2.3166	0	0	1.6129
pseudo	1.70316	0	0.772201	0	3.28947	0
SNP	0.729927	2.98507	0.3861	2.77778	1.31579	3.22581
