## Supplementary Table S16 for "Characterizing relevant microRNA editing sites in Parkinson’s disease"

### Sheet: Extended Data Fig. 7a-7e
The abundance of OPA1 in different GSO datasets of Normal controls (NC) and PD patients (PD). The abundance of OPA1 were extracted from five GEO datasets and P-values were calculated by two-tailed t-test.
Extended DATA Fig. 7a
GSE7621	GSM184354	GSM184355	GSM184356	GSM184357	GSM184358	GSM184359	GSM184360	GSM184361	GSM184362	GSM184363	GSM184364	GSM184365	GSM184366	GSM184367	GSM184368	GSM184369	GSM184370	GSM184371	GSM184372	GSM184373	GSM184374	GSM184375	GSM184376	GSM184377	GSM184378
class	Old Control	Old Control	Old Control	Old Control	Old Control	Old Control	Old Control	Old Control	Old Control	Parkinson's Disease	Parkinson's Disease	Parkinson's Disease	Parkinson's Disease	Parkinson's Disease	Parkinson's Disease	Parkinson's Disease	Parkinson's Disease	Parkinson's Disease	Parkinson's Disease	Parkinson's Disease	Parkinson's Disease	Parkinson's Disease	Parkinson's Disease	Parkinson's Disease	Parkinson's Disease
212213_x_at	377.78	560.73	593.31	527.4	379.51	470.38	908.35	530.09	682.75	376.22	257.24	449.18	643.6	419.16	392.53	247.31	285.32	430.35	276.25	498.17	353.07	363.22	315.93	228.46	517.09
P-value	0.00339297
Extended DATA Fig. 7b
GSE20292	GSM508708	GSM508717	GSM508720	GSM508721	GSM508722	GSM508723	GSM508724	GSM508725	GSM508726	GSM508729	GSM508730	GSM508733	GSM508734	GSM508735	GSM521253	GSM508713	GSM508710	GSM508711	GSM508712	GSM508714	GSM508715	GSM508716	GSM508718	GSM508728	GSM508731	GSM508732
class	Control	Control	Control	Control	Control	Control	Control	Control	Control	Control	Control	Control	Control	Control	Control	PD	PD	PD	PD	PD	PD	PD	PD	PD	PD	PD
212213_x_at	9.76834	8.82432	9.343	8.44819	9.52437	8.29034	9.09289	9.48484	8.43796	9.59479	9.01146	10.1217	8.30259	10.1137	9.31886	8.57986	8.8066	8.93584	8.7468	8.4987	8.75075	8.30965	8.87093	8.69388	8.91766	7.64274
P-value	0.0129606
Extended DATA Fig. 7c
GSE20291	GSM508594	GSM508683	GSM508686	GSM508687	GSM508688	GSM508689	GSM508690	GSM508691	GSM508692	GSM508693	GSM508696	GSM508699	GSM508702	GSM508703	GSM508705	GSM508608	GSM508609	GSM508610	GSM508611	GSM508627	GSM508628	GSM508629	GSM508661	GSM508684	GSM508695	GSM508697	GSM508700	GSM508701	GSM508704	GSM508706
class	Control	Control	Control	Control	Control	Control	Control	Control	Control	Control	Control	Control	Control	Control	Control	Parkinsons disease	Parkinsons disease	Parkinsons disease	Parkinsons disease	Parkinsons disease	Parkinsons disease	Parkinsons disease	Parkinsons disease	Parkinsons disease	Parkinsons disease	Parkinsons disease	Parkinsons disease	Parkinsons disease	Parkinsons disease	Parkinsons disease
212213_x_at	8.99916	7.94136	9.34916	7.8099	8.65581	8.7915	9.10385	9.55578	8.43558	8.91829	11.2218	10.253	10.7815	7.62462	9.23598	8.24544	9.06037	8.51023	8.05026	8.52971	7.46627	7.99637	8.60438	8.84278	8.78482	8.7915	8.27742	10.2892	9.0602	7.53721
P-value	0.0834354
Extended DATA Fig. 7d
GSE130752	GSM3753081_bulkRNAseq_15-033_CD271	GSM3753080_bulkRNAseq_15-018_CD271	GSM3753082_bulkRNAseq_15-093_CD271	GSM3753092_bulkRNAseq_16-116_SVZ	GSM3753093_bulkRNAseq_16-137_SVZ	GSM3753095_bulkRNAseq_18-105_CD271	GSM3753096_bulkRNAseq_15-087_CD11b	GSM3753097_bulkRNAseq_16-116_CD11b	GSM3753083_bulkRNAseq_16-016_CD271	GSM3753084_bulkRNAseq_16-084_CD271	GSM3753085_bulkRNAseq_16-090_SVZ	GSM3753086_bulkRNAseq_16-098_CD271	GSM3753087_bulkRNAseq_16-098_SVZ	GSM3753088_bulkRNAseq_16-101_CD271	GSM3753089_bulkRNAseq_16-101_SVZ	GSM3753090_bulkRNAseq_16-102_CD271	GSM3753091_bulkRNAseq_16-102_SVZ	GSM3753094_bulkRNAseq_17-043_SVZ	GSM3753098_bulkRNAseq_16-084_CD11b	GSM3753099_bulkRNAseq_16-090_CD11b	GSM3753100_bulkRNAseq_16-101_CD11b	GSM3753101_bulkRNAseq_16-016_CD11b
class	Cntr	Cntr	Cntr	Cntr	Cntr	Cntr	Cntr	Cntr	PD	PD	PD	PD	PD	PD	PD	PD	PD	PD	PD	PD	PD	PD
OPA1	44	84	24	18	27	81	30	63	37	120	8	34	86	41	18	74	63	35	40	30	114	66
P-value	0.557006
Extended DATA Fig. 7e
GSE110716	GSM3014964	GSM3014965	GSM3014966	GSM3014967	GSM3014968	GSM3014969	GSM3014970	GSM3014971	GSM3014972	GSM3014973	GSM3014974	GSM3014975	GSM3014976	GSM3014977	GSM3014978	GSM3014979
class	Control	Control	Control	Control	Control	Control	Control	Control	PD	PD	PD	PD	PD	PD	PD	PD
OPA1	1183	750	1505	699	1004	868	1195	2658	549	740	2849	779	992	888	1209	1639
P-value	0.938501

### Sheet: Extended Data Fig. 7f-7i
The Spearman correlation coefficient between the ages of normal control samples and the abundances of OPA1 in different GEO datasets. The Spearman correlation (ρ) and P-value were calcuated with the corr function in MatLab (MathWorks, MA).
Extended DATA Fig. 7f
GSE20168	GSM506037	GSM506047	GSM506050	GSM506051	GSM506052	GSM506053	GSM506054	GSM506055	GSM506056	GSM506057	GSM506060	GSM506061	GSM506064	GSM506065	GSM506067
class	Control	Control	Control	Control	Control	Control	Control	Control	Control	Control	Control	Control	Control	Control	Control
age	57	94	79	67	54	73	82	72	73	60	74	72	75	81	55
212213_x_at	9.32824	8.77037	9.8149	9.80184	10.2458	10.0487	10.0731	8.88259	10.214	9.97717	10.3761	10.6334	9.60276	8.74969	10.4843
ρ	-0.3828
pvalue	0.159
Extended DATA Fig. 7g
GSE20292	GSM508708	GSM508717	GSM508720	GSM508721	GSM508722	GSM508723	GSM508724	GSM508725	GSM508726	GSM508729	GSM508730	GSM508733	GSM508734	GSM508735	GSM521253
class	Control	Control	Control	Control	Control	Control	Control	Control	Control	Control	Control	Control	Control	Control	Control
age	57	94	79	67	54	73	82	72	73	74	72	75	81	55	59
212213_x_at	9.76834	8.82432	9.343	8.44819	9.52437	8.29034	9.09289	9.48484	8.43796	9.59479	9.01146	10.1217	8.30259	10.1137	9.31886
ρ	-0.3578
pvalue	0.1904
Extended DATA Fig. 7h
GSE20291	GSM508594	GSM508683	GSM508686	GSM508687	GSM508688	GSM508689	GSM508690	GSM508691	GSM508692	GSM508693	GSM508696	GSM508699	GSM508702	GSM508703	GSM508705
class	Control	Control	Control	Control	Control	Control	Control	Control	Control	Control	Control	Control	Control	Control	Control
age	57	94	79	67	54	73	82	72	73	60	74	72	75	81	55
212213_x_at	8.99916	7.94136	9.34916	7.8099	8.65581	8.7915	9.10385	9.55578	8.43558	8.91829	11.2218	10.253	10.7815	7.62462	9.23598
ρ	-0.0197
pvalue	0.9445
Extended DATA Fig. 7i
GSE130752	GSM3753081_bulkRNAseq_15-033_CD271	GSM3753080_bulkRNAseq_15-018_CD271	GSM3753082_bulkRNAseq_15-093_CD271	GSM3753092_bulkRNAseq_16-116_SVZ	GSM3753093_bulkRNAseq_16-137_SVZ	GSM3753095_bulkRNAseq_18-105_CD271	GSM3753096_bulkRNAseq_15-087_CD11b	GSM3753097_bulkRNAseq_16-116_CD11b
class	Control	Control	Control	Control	Control	Control	Control	Control
age	-	84	86	81	77	87	75	81
OPA1	44	84	24	18	27	81	30	63
ρ	0.2883
pvalue	0.5286

### Sheet: Extended Data Fig. 7j-7n
The Spearman correlation coefficient between the ages of Parkinson's disease samples and the abundances of OPA1 in different GEO datasets. The Spearman correlation (ρ) and P-value were calcuated with the corr function in MatLab (MathWorks, MA).
Extended DATA Fig. 7j
GSE68719	GSM1679692	GSM1679693	GSM1679694	GSM1679695	GSM1679696	GSM1679697	GSM1679698	GSM1679699	GSM1679700	GSM1679701	GSM1679702	GSM1679703	GSM1679704	GSM1679705	GSM1679706	GSM1679707	GSM1679708	GSM1679709	GSM1679710	GSM1679711	GSM1679712	GSM1679713	GSM1679714	GSM1679715	GSM1679716	GSM1679717	GSM1679718	GSM1679719	GSM1679720
class	P_0003	P_0006	P_0013	P_0014	P_0015	P_0016	P_0018	P_0019	P_0020	P_0021	P_0022	P_0023	P_0026	P_0027	P_0028	P_0029	P_0030	P_0031	P_0033	P_0012	P_0034	P_0063	P_0126	P_0130	P_0132	P_0133	P_0134	P_0135	P_0136
age	74	83	80	83	80	84	88	81	77	64	85	94	80	85	75	74	89	66	65	85	64	64	75	68	95	74	68	79	70
OPA1	2563.91	1876.14	3059.65	2280.08	1587.79	3259.08	2356.68	2439.13	2774.92	1460.34	2171.57	2205.12	1942.8	3242.16	2023.6	2260.87	2349.55	2302.96	1527.45	3955.16	2565.44	3283.83	1597.39	2784.05	2256.11	3195.91	4506.98	1997.75	2396.88
ρ	-0.0244
P-value	0.8999
Extended DATA Fig. 7k
GSE20168	GSM506039	GSM506040	GSM506041	GSM506042	GSM506043	GSM506044	GSM506045	GSM506046	GSM506048	GSM506059	GSM506062	GSM506063	GSM506066	GSM506068
class	Parkinson's disease	Parkinson's disease	Parkinson's disease	Parkinson's disease	Parkinson's disease	Parkinson's disease	Parkinson's disease	Parkinson's disease	Parkinson's disease	Parkinson's disease	Parkinson's disease	Parkinson's disease	Parkinson's disease	Parkinson's disease
age	73	80	78	84	70	82	70	80	70	75	79	67	81	89
212213_x_at	9.15765	8.54263	8.41332	9.54223	8.95753	9.73819	8.69752	8.15778	8.94304	9.21137	9.46159	9.79433	8.67291	7.90484
ρ	-0.2586
P-value	0.3721
Extended DATA Fig. 7l
GSE20292	GSM508713	GSM508710	GSM508711	GSM508712	GSM508714	GSM508715	GSM508716	GSM508718	GSM508728	GSM508731	GSM508732
class	Parkinsons disease	Parkinsons disease	Parkinsons disease	Parkinsons disease	Parkinsons disease	Parkinsons disease	Parkinsons disease	Parkinsons disease	Parkinsons disease	Parkinsons disease	Parkinsons disease
age	70	73	80	84	82	70	80	70	75	79	67
212213_x_at	8.57986	8.8066	8.93584	8.7468	8.4987	8.75075	8.30965	8.87093	8.69388	8.91766	7.64274
ρ	0.1058
P-value	0.757
Extended DATA Fig. 7m
GSE20291	GSM508608	GSM508609	GSM508610	GSM508611	GSM508627	GSM508628	GSM508629	GSM508661	GSM508684	GSM508695	GSM508697	GSM508700	GSM508701	GSM508704	GSM508706
class	Parkinsons disease	Parkinsons disease	Parkinsons disease	Parkinsons disease	Parkinsons disease	Parkinsons disease	Parkinsons disease	Parkinsons disease	Parkinsons disease	Parkinsons disease	Parkinsons disease	Parkinsons disease	Parkinsons disease	Parkinsons disease	Parkinsons disease
age	73	80	78	84	70	82	70	80	70	75	73	79	67	81	89
212213_x_at	8.24544	9.06037	8.51023	8.05026	8.52971	7.46627	7.99637	8.60438	8.84278	8.78482	8.7915	8.27742	10.2892	9.0602	7.53721
ρ	-0.4004
P-value	0.1392
Extended DATA Fig. 7n
GSE130752	GSM3753083_bulkRNAseq_16-016_CD271	GSM3753084_bulkRNAseq_16-084_CD271	GSM3753085_bulkRNAseq_16-090_SVZ	GSM3753086_bulkRNAseq_16-098_CD271	GSM3753087_bulkRNAseq_16-098_SVZ	GSM3753088_bulkRNAseq_16-101_CD271	GSM3753089_bulkRNAseq_16-101_SVZ	GSM3753090_bulkRNAseq_16-102_CD271	GSM3753091_bulkRNAseq_16-102_SVZ	GSM3753094_bulkRNAseq_17-043_SVZ	GSM3753098_bulkRNAseq_16-084_CD11b	GSM3753099_bulkRNAseq_16-090_CD11b	GSM3753100_bulkRNAseq_16-101_CD11b	GSM3753101_bulkRNAseq_16-016_CD11b
class	Parkinson's disease	Parkinson's disease	Parkinson's disease	Parkinson's disease	Parkinson's disease	Parkinson's disease	Parkinson's disease	Parkinson's disease	Parkinson's disease	Parkinson's disease	Parkinson's disease	Parkinson's disease	Parkinson's disease	Parkinson's disease
age	66	70	80	73	73	88	88	78	78	80	70	80	88	66
OPA1	37	120	8	34	86	41	18	74	63	35	40	30	114	66
ρ	-0.2806
P-value	0.3311
